# Characterizing cell type specific transcriptional differences between the living and postmortem human brain

**DOI:** 10.1101/2024.05.01.24306590

**Authors:** Eric Vornholt, Lora E. Liharska, Esther Cheng, Alice Hashemi, You Jeong Park, Kimia Ziafat, Lillian Wilkins, Hannah Silk, Lisa M. Linares, Ryan C. Thompson, Brendan Sullivan, Emily Moya, Girish N. Nadkarni, Robert Sebra, Eric E. Schadt, Brian H. Kopell, Alexander W. Charney, Noam D. Beckmann

## Abstract

Single-nucleus RNA sequencing (snRNA-seq) is often used to define gene expression patterns characteristic of brain cell types as well as to identify cell type specific gene expression signatures of neurological and mental illnesses in postmortem human brains. As methods to obtain brain tissue from living individuals emerge, it is essential to characterize gene expression differences associated with tissue originating from either living or postmortem subjects using snRNA-seq, and to assess whether and how such differences may impact snRNA-seq studies of brain tissue. To address this, human prefrontal cortex single nuclei gene expression was generated and compared between 31 samples from living individuals and 21 postmortem samples. The same cell types were consistently identified in living and postmortem nuclei, though for each cell type, a large proportion of genes were differentially expressed between samples from postmortem and living individuals. Notably, estimation of cell type proportions by cell type deconvolution of pseudo-bulk data was found to be more accurate in samples from living individuals. To allow for future integration of living and postmortem brain gene expression, a model was developed that quantifies from gene expression data the probability a human brain tissue sample was obtained postmortem. These probabilities are established as a means to statistically account for the gene expression differences between samples from living and postmortem individuals. Together, the results presented here provide a deep characterization of both differences between snRNA-seq derived from samples from living and postmortem individuals, as well as qualify and account for their effect on common analyses performed on this type of data.
