## Supplemental Table 1 for "Characterizing cell type specific transcriptional differences between the living and postmortem human brain"

### Sheet: Supp1
Supplementary Table 1: Sample level techincal and demographic variables (Bold column titles represent variables used in the LMM w/mymet_postmortem as the primary DV)
Sample_ID	mymet_postmortem	Hemisphere	Indv_ID	Age Range	Sex	Phe	mymet_PD	PMI_corrected	Batch	ncells	Mean_Reads_per_Cell	Median_Genes_per_Cell	Number_of_Reads	Valid_Barcodes	Sequencing_Saturation	Q30_Bases_in_Barcode	Q30_Bases_in_RNA_Read	Q30_Bases_in_UMI	Reads_Mapped_to_Genome	Reads_Mapped_Confidently_to_Genome	Reads_Mapped_Confidently_to_Intergenic_Regions	Reads_Mapped_Confidently_to_Intronic_Regions	Reads_Mapped_Confidently_to_Exonic_Regions	Reads_Mapped_Confidently_to_Transcriptome	Reads_Mapped_Antisense_to_Gene	Fraction_Reads_in_Cells	Total_Genes_Detected	Median_UMI_Counts_per_Cell
PT-0236R	living	right	PT-0236	50s	M	PD	PD	NA	B1.1	5252	45624	736	512541688	0.94	0.62	0.95	0.89	0.95	0.75	0.66	0.06	0.44	0.16	0.53	0.06	0.62	31643	932
PT-0237R	living	right	PT-0237	50s	M	PD	PD	NA	B1.1	2524	118629	2185	484836170	0.93	0.61	0.95	0.89	0.95	0.75	0.69	0.06	0.48	0.15	0.54	0.09	0.4	31369	3701
PT-0256L	living	left	PT-0256	40s	M	PD	PD	NA	B1.3	4682	94955	1746	628030720	0.98	0.79	0.97	0.96	0.97	0.92	0.82	0.06	0.58	0.18	0.7	0.04	0.71	31012	3008
PT-0257R	living	right	PT-0257	60s	M	ET	NotPD	NA	B1.7	5403	88577	2962	579026769	0.98	0.58	0.97	0.95	0.97	0.95	0.9	0.07	0.64	0.19	0.77	0.05	0.43	31094	5846
PT-0261L	living	left	PT-0261	20s	M	MDD	NotPD	NA	B1.6	4239	152761	1795	849046217	0.96	0.88	0.97	0.94	0.97	0.78	0.52	0.05	0.33	0.14	0.42	0.04	0.86	30990	3100
PT-0262L	living	left	PT-0262	60s	M	PD	PD	NA	B1.4	6702	58708	1880	623943480	0.98	0.59	0.97	0.92	0.97	0.71	0.6	0.05	0.38	0.16	0.5	0.04	0.64	32028	3037
PT-0264L	living	left	PT-0264	60s	M	PD	PD	NA	B1.7	6980	53962	2151	468984090	0.98	0.56	0.95	0.91	0.95	0.94	0.89	0.07	0.61	0.2	0.77	0.04	0.53	31082	3892
PT-0264R	living	right	PT-0264	60s	M	PD	PD	NA	B1.5	15875	27564	1575	543725662	0.98	0.49	0.97	0.95	0.97	0.9	0.83	0.07	0.56	0.21	0.7	0.06	0.58	32395	2476
PT-0267L	living	left	PT-0267	50s	M	PD	PD	NA	B1.5	8374	54554	2482	517993575	0.98	0.47	0.97	0.95	0.97	0.89	0.83	0.06	0.58	0.18	0.69	0.06	0.35	31726	4189
PT-0267R	living	right	PT-0267	50s	M	PD	PD	NA	B1.6	7772	80081	1133	747715616	0.97	0.85	0.97	0.95	0.97	0.89	0.62	0.07	0.4	0.15	0.5	0.04	0.64	30710	1557
PT-0280L	living	left	PT-0280	80s	F	PD	PD	NA	B2.3	1973	199109	2739	589761889	0.98	0.88	0.96	0.93	0.95	0.85	0.75	0.06	0.47	0.22	0.66	0.03	0.65	29017	5764
PT-0280R	living	right	PT-0280	80s	F	PD	PD	NA	B2.1	924	339613	4321	575644465	0.98	0.76	0.96	0.92	0.95	0.9	0.79	0.06	0.5	0.23	0.68	0.04	0.68	30767	13434
PT-0282L	living	left	PT-0282	50s	F	PD	PD	NA	B2.7	3613	127157	1170	627394109	0.97	0.77	0.96	0.93	0.96	0.87	0.44	0.05	0.23	0.16	0.36	0.02	0.47	29111	1644
PT-0282R	living	right	PT-0282	50s	F	PD	PD	NA	B2.3	5331	88570	3082	616626019	0.98	0.69	0.96	0.92	0.95	0.89	0.84	0.06	0.59	0.2	0.71	0.07	0.76	31453	8236
PT-0283L	living	left	PT-0283	70s	M	PD	PD	NA	B2.5	1125	264719	3974	444198157	0.98	0.85	0.96	0.93	0.95	0.94	0.85	0.07	0.56	0.23	0.73	0.05	0.71	30011	11894
PT-0284R	living	right	PT-0284	30s	F	MDD	NotPD	NA	B2.6	1273	325143	1551	543314360	0.94	0.66	0.96	0.79	0.95	0.35	0.18	0.03	0.11	0.04	0.13	0.02	0.32	26237	2379
PT-0285L	living	left	PT-0285	60s	M	PD	PD	NA	B2.8	1301	258946	2364	575119898	0.98	0.77	0.97	0.92	0.97	0.79	0.59	0.05	0.39	0.15	0.5	0.03	0.39	29006	4374
PT-0285R	living	right	PT-0285	60s	M	PD	PD	NA	B2.4	1155	252496	2778	536048890	0.99	0.92	0.96	0.93	0.95	0.94	0.88	0.06	0.59	0.23	0.78	0.04	0.69	28627	6479
PT-0286L	living	left	PT-0286	60s	M	PD	PD	NA	B2.6	3534	70231	690	296514889	0.97	0.67	0.96	0.91	0.95	0.87	0.66	0.05	0.43	0.17	0.56	0.03	0.56	29047	922
PT-0286R	living	right	PT-0286	60s	M	PD	PD	NA	B2.5	2888	133377	2384	561782436	0.98	0.77	0.96	0.93	0.95	0.95	0.88	0.07	0.61	0.19	0.74	0.06	0.4	30342	4549
PT-0287L	living	left	PT-0287	60s	M	PD	PD	NA	B2.8	7119	55811	2331	553030992	0.98	0.66	0.97	0.93	0.97	0.87	0.76	0.06	0.5	0.19	0.63	0.06	0.73	31824	4700
PT-0288L	living	left	PT-0288	50s	M	PD	PD	NA	B2.2	4800	89166	1822	480869577	0.97	0.62	0.96	0.92	0.95	0.84	0.75	0.06	0.52	0.17	0.64	0.04	0.2	29471	2640
PT-0289L	living	left	PT-0289	30s	M	OCD	NotPD	NA	B2.7	4912	107933	1320	690769254	0.98	0.74	0.96	0.91	0.96	0.79	0.46	0.04	0.27	0.15	0.39	0.02	0.44	29863	1967
PT-0289R	living	right	PT-0289	30s	M	OCD	NotPD	NA	B2.5	895	461352	1302	578074493	0.96	0.94	0.95	0.93	0.95	0.89	0.56	0.06	0.34	0.16	0.47	0.03	0.29	25388	1820
PT-0290L	living	left	PT-0290	70s	M	PD	PD	NA	B2.4	5168	99719	2910	651960549	0.98	0.59	0.96	0.94	0.95	0.94	0.88	0.07	0.64	0.16	0.74	0.06	0.36	31388	5492
PT-0290R	living	right	PT-0290	70s	M	PD	PD	NA	B2.2	2144	206380	1394	593135293	0.96	0.75	0.96	0.87	0.95	0.55	0.46	0.05	0.32	0.1	0.38	0.03	0.25	28951	1972
PT-0292L	living	left	PT-0292	60s	M	PD	PD	NA	B2.7	2539	111095	1978	551584935	0.97	0.77	0.96	0.94	0.96	0.79	0.61	0.07	0.37	0.17	0.5	0.03	0.59	30262	3375
PT-0292R	living	right	PT-0292	60s	M	PD	PD	NA	B2.6	2055	166065	1531	424959988	0.97	0.87	0.96	0.93	0.95	0.9	0.75	0.07	0.49	0.2	0.64	0.04	0.33	27915	2213
PT-0295L	living	left	PT-0295	60s	F	PD	PD	NA	B2.1	5914	55807	3243	446064422	0.98	0.5	0.95	0.92	0.95	0.91	0.84	0.06	0.59	0.19	0.68	0.09	0.83	32646	8077
PT-0296L	living	right	PT-0296	70s	M	PD	PD	NA	B2.8	9939	33425	777	510003715	0.97	0.54	0.97	0.92	0.97	0.82	0.74	0.06	0.52	0.16	0.54	0.14	0.73	32589	1025
PT-0297L	living	left	PT-0297	60s	M	PD	PD	NA	B2.6	5282	37297	695	374459603	0.97	0.55	0.96	0.91	0.95	0.85	0.63	0.06	0.41	0.16	0.53	0.03	0.67	30858	889
S00021	postmortem	right	S00021	70s	F	control	NotPD	22.75	B1.4	14978	33679	2280	607364996	0.98	0.39	0.97	0.95	0.97	0.92	0.86	0.07	0.61	0.18	0.71	0.07	0.77	33167	4504
S00253	postmortem	left	S00253	50s	M	control	NotPD	25.81	B1.3	12275	45584	1586	622496847	0.98	0.68	0.97	0.96	0.97	0.85	0.78	0.07	0.52	0.2	0.68	0.03	0.61	31001	2304
S00324	postmortem	left	S00324	70s	F	control	NotPD	22.83	B1.2	18516	18492	2199	490547109	0.99	0.28	0.98	0.96	0.97	0.92	0.86	0.07	0.63	0.15	0.74	0.04	0.87	32815	4333
S00556	postmortem	right	S00556	70s	M	PD	PD	26.98	B1.7	9115	38265	2315	420574286	0.98	0.43	0.95	0.91	0.95	0.93	0.88	0.08	0.65	0.16	0.75	0.04	0.8	31992	4637
S00579	postmortem	left	S00579	80s	F	control	NotPD	22.08	B1.1	9060	44413	2372	465754186	0.96	0.33	0.95	0.91	0.95	0.9	0.84	0.07	0.6	0.17	0.7	0.06	0.76	32892	4461
S00935	postmortem	right	S00935	70s	F	PD	PD	18.5	B1.6	5012	99873	3256	724675759	0.98	0.66	0.97	0.95	0.97	0.88	0.75	0.06	0.55	0.14	0.64	0.04	0.85	32265	8732
S01447	postmortem	left	S01447	60s	M	control	NotPD	17.92	B2.2	9011	48801	3023	537832387	0.98	0.31	0.96	0.93	0.95	0.86	0.79	0.07	0.6	0.13	0.68	0.03	0.69	32440	6755
S01462	postmortem	left	S01462	70s	F	PD	PD	4.95	B1.5	9515	40405	2412	432940935	0.99	0.37	0.97	0.95	0.97	0.9	0.85	0.07	0.63	0.15	0.72	0.06	0.6	32103	4487
S11088	postmortem	left	S11088	60s	F	PD	PD	19.92	B2.5	9804	52557	1724	596415244	0.97	0.67	0.96	0.93	0.95	0.93	0.8	0.08	0.56	0.16	0.66	0.04	0.58	31597	2836
S17633	postmortem	unknown	S17633	60s	F	PD	PD	NA	B2.3	10945	29462	2198	474165032	0.98	0.46	0.96	0.93	0.95	0.9	0.82	0.07	0.57	0.18	0.71	0.03	0.72	31478	4388
S17680	postmortem	right	S17680	70s	M	control	NotPD	23.28	B2.1	10565	41283	2649	517483042	0.98	0.4	0.96	0.93	0.95	0.92	0.81	0.07	0.58	0.16	0.68	0.04	0.74	32602	5706
S19335	postmortem	right	S19335	70s	M	control	NotPD	18.85	B2.4	4544	89993	1420	473185557	0.97	0.77	0.96	0.93	0.95	0.92	0.79	0.08	0.58	0.13	0.66	0.04	0.45	29934	2168
T-111	postmortem	left	T-111	30s	F	control	NotPD	34.83	B2.1	8112	53732	4103	539040254	0.98	0.24	0.96	0.92	0.95	0.93	0.88	0.07	0.66	0.15	0.73	0.07	0.61	32878	10682
T-164	postmortem	right	T-164	40s	M	Alz	NotPD	7.02	B2.2	13028	24120	1614	494004300	0.94	0.38	0.96	0.88	0.95	0.67	0.5	0.05	0.3	0.15	0.4	0.04	0.74	32450	2465
T-168	postmortem	right	T-168	50s	M	control	NotPD	6.48	B1.6	5526	96269	1750	739151666	0.97	0.78	0.97	0.96	0.97	0.82	0.48	0.04	0.3	0.14	0.42	0.02	0.75	30483	3044
T-2011	postmortem	right	T-2011	70s	M	PD	PD	18.33	B1.3	9685	62184	1638	740047367	0.99	0.83	0.97	0.96	0.97	0.83	0.74	0.06	0.52	0.17	0.65	0.03	0.7	30211	2920
T-4639.1	postmortem	right	T-4639	60s	M	PD	PD	12.5	B1.2	18322	26495	2447	599206444	0.98	0.34	0.98	0.95	0.97	0.9	0.78	0.06	0.54	0.18	0.67	0.05	0.71	33087	4594
T-4639.3	postmortem	right	T-4639	60s	M	PD	PD	12.5	B1.2	19427	26098	3436	636366413	0.98	0.24	0.98	0.96	0.98	0.92	0.82	0.06	0.58	0.19	0.69	0.07	0.72	33453	7092
T-4915	postmortem	right	T-4915	60s	M	control	NotPD	40.5	B1.5	6466	26961	1688	462464239	0.98	0.43	0.97	0.95	0.97	0.8	0.71	0.07	0.45	0.19	0.6	0.03	0.6	31705	2733
T-5354	postmortem	left	T-5354	80s	M	PD	PD	13.42	B1.1	8101	51542	2266	557062198	0.95	0.46	0.95	0.9	0.95	0.73	0.64	0.06	0.47	0.11	0.54	0.04	0.76	32707	4604
T-563	postmortem	left	T-563	80s	M	PD	PD	25.42	B1.4	8696	58463	3010	632277175	0.98	0.44	0.97	0.95	0.97	0.9	0.86	0.07	0.64	0.15	0.69	0.09	0.75	33020	6720
