## Supplemental Table 5a for "Characterizing cell type specific transcriptional differences between the living and postmortem human brain"

### Sheet: All
Supplemental Table 5a: Biological processes gene ontology (GO) results for living increased DEGs (LIV DEGS) across cell types with significant GO enrichment.
GO.ID	Gene ontology category numerical ID
Term	Gene ontology term
Annotated	# genes in background mapped to GO term
Significant	# LIV DEGs mapped to GO term
Expected	# of expected genes based on size of query
fold_enrichment	Fold increased in significant genes above the expected
p-value	raw significance of GO term
BH	Benjamin Hochberg FDR correction
GO.ID	Term	Annotated	Significant	Expected	fold_enrichment	p-value	BH
GO:0008152	metabolic process	9985	2773	2562	1.08236	1.8e-17	3.9996e-13
GO:0071704	organic substance metabolic process	9532	2653	2445.76	1.08473	2.9e-16	3.2219e-12
GO:0044238	primary metabolic process	8951	2502	2296.69	1.08939	2.1e-15	1.5554e-11
GO:1901360	organic cyclic compound metabolic process	5410	1587	1388.12	1.14327	8.0e-15	4.444e-11
GO:0044237	cellular metabolic process	8794	2455	2256.41	1.08801	2.1e-14	9.3324e-11
GO:0034641	cellular nitrogen compound metabolic process	5581	1627	1432	1.13617	3.6e-14	1.3332e-10
GO:0046483	heterocycle metabolic process	5162	1512	1324.49	1.14157	1.3e-13	3.8885e-10
GO:0006807	nitrogen compound metabolic process	8479	2369	2175.58	1.08891	1.4e-13	3.8885e-10
GO:0006725	cellular aromatic compound metabolic process	5207	1521	1336.04	1.13844	3.0e-13	7.1104e-10
GO:0006139	nucleobase-containing compound metabolic process	5015	1470	1286.77	1.1424	3.2e-13	7.1104e-10
GO:0090304	nucleic acid metabolic process	4544	1343	1165.92	1.15188	5.2e-13	1.0504e-09
GO:0009058	biosynthetic process	6854	1942	1758.63	1.10427	3.6e-12	6.666e-09
GO:1901576	organic substance biosynthetic process	6810	1930	1747.34	1.10454	4.2e-12	7.17877e-09
GO:0044249	cellular biosynthetic process	6732	1906	1727.33	1.10344	1.1e-11	1.74586e-08
GO:0006396	RNA processing	933	327	239.39	1.36597	3.1e-11	4.59213e-08
GO:0043170	macromolecule metabolic process	8109	2251	2080.64	1.08188	8.5e-11	1.18044e-07
GO:0009059	macromolecule biosynthetic process	5921	1679	1519.24	1.10516	6.3e-10	8.23447e-07
GO:0000375	RNA splicing, via transesterification reactions	293	121	75.18	1.60947	2.7e-09	3.333e-06
GO:0016070	RNA metabolic process	4021	1171	1031.73	1.13499	3.1e-09	3.62537e-06
GO:0010467	gene expression	5474	1555	1404.54	1.10712	3.3e-09	3.6663e-06
GO:0000377	RNA splicing, via transesterification reactions with bulged adenosine as nucleophile	289	119	74.15	1.60486	4.5e-09	4.545e-06
GO:0000398	mRNA splicing, via spliceosome	289	119	74.15	1.60486	4.5e-09	4.545e-06
GO:0008380	RNA splicing	432	162	110.84	1.46157	2.5e-08	2.41522e-05
GO:0006399	tRNA metabolic process	194	84	49.78	1.68742	5.9e-08	5.46242e-05
GO:0006397	mRNA processing	462	168	118.54	1.41724	1.6e-07	0.000142208
GO:0022613	ribonucleoprotein complex biogenesis	463	167	118.8	1.40572	3.1e-07	0.000264931
GO:0014003	oligodendrocyte development	47	28	12.06	2.32172	8.8e-07	0.000724207
GO:0044271	cellular nitrogen compound biosynthetic process	4280	1213	1098.18	1.10455	1.3e-06	0.00103164
GO:0034470	ncRNA processing	427	151	109.56	1.37824	4.1e-06	0.00314145
GO:0006281	DNA repair	580	196	148.82	1.31703	5.3e-06	0.00392553
GO:0051276	chromosome organization	584	197	149.85	1.31465	5.7e-06	0.00402737
GO:0034660	ncRNA metabolic process	608	204	156	1.30769	5.8e-06	0.00402737
GO:0021782	glial cell development	114	51	29.25	1.74359	7.4e-06	0.00498267
GO:0048709	oligodendrocyte differentiation	102	46	26.17	1.75774	1.6e-05	0.0104565
GO:1901362	organic cyclic compound biosynthetic process	3728	1052	956.55	1.09979	2.2e-05	0.0138124
GO:0022010	central nervous system myelination	26	17	6.67	2.54873	2.3e-05	0.0138124
GO:0032291	axon ensheathment in central nervous system	26	17	6.67	2.54873	2.3e-05	0.0138124
GO:0018130	heterocycle biosynthetic process	3587	1013	920.37	1.10064	3.0e-05	0.0172205
GO:0007272	ensheathment of neurons	143	59	36.69	1.60807	3.1e-05	0.0172205
GO:0008366	axon ensheathment	143	59	36.69	1.60807	3.1e-05	0.0172205
GO:0016071	mRNA metabolic process	700	226	179.61	1.25828	3.5e-05	0.0189683
GO:0034654	nucleobase-containing compound biosynthetic process	3516	993	902.15	1.1007	3.7e-05	0.0191195
GO:0019438	aromatic compound biosynthetic process	3599	1015	923.45	1.09914	3.7e-05	0.0191195
GO:0042552	myelination	141	58	36.18	1.6031	4.0e-05	0.0202
GO:0006302	double-strand break repair	301	108	77.23	1.39842	4.7e-05	0.0232076
GO:0016054	organic acid catabolic process	243	90	62.35	1.44346	5.2e-05	0.0245838
GO:0046395	carboxylic acid catabolic process	243	90	62.35	1.44346	5.2e-05	0.0245838
GO:0006520	amino acid metabolic process	283	102	72.61	1.40477	6.2e-05	0.0287008
GO:0019752	carboxylic acid metabolic process	852	267	218.61	1.22135	7.4e-05	0.0335567
GO:0006974	DNA damage response	853	266	218.87	1.21533	0.00011	0.048884
GO:0009163	nucleoside biosynthetic process	17	12	4.36	2.75229	0.00013	0.05555
GO:0034404	nucleobase-containing small molecule biosynthetic process	17	12	4.36	2.75229	0.00013	0.05555
GO:0006082	organic acid metabolic process	878	272	225.28	1.20739	0.00015	0.0617222
GO:0044281	small molecule metabolic process	1683	494	431.83	1.14397	0.00015	0.0617222
GO:0043436	oxoacid metabolic process	873	270	224	1.20536	0.00018	0.07272
GO:0043038	amino acid activation	45	23	11.55	1.99134	0.00022	0.0857614
GO:0008033	tRNA processing	133	53	34.13	1.55289	0.00022	0.0857614
GO:0042254	ribosome biogenesis	315	109	80.82	1.34868	0.00023	0.0866203
GO:0000245	spliceosomal complex assembly	76	34	19.5	1.74359	0.00023	0.0866203
GO:0006351	DNA-templated transcription	3094	870	793.87	1.0959	0.00026	0.0962867

### Sheet: Exc1
GO.ID	Term	Annotated	Significant	Expected	fold_enrichment	classic	BH
GO:0014003	oligodendrocyte development	47	22	7.53	2.92165	7.2e-07	0.0158998
GO:0006418	tRNA aminoacylation for protein translation	41	19	6.57	2.89193	5.0e-06	0.036805
GO:0044238	primary metabolic process	8910	1524	1427.99	1.06723	6.2e-06	0.036805
GO:0048709	oligodendrocyte differentiation	101	34	16.19	2.10006	9.6e-06	0.036805
GO:0022010	central nervous system myelination	26	14	4.17	3.35731	1.0e-05	0.036805
GO:0032291	axon ensheathment in central nervous system	26	14	4.17	3.35731	1.0e-05	0.036805
GO:0008152	metabolic process	9923	1679	1590.34	1.05575	1.3e-05	0.0410113
GO:0043039	tRNA aminoacylation	44	19	7.05	2.69504	1.8e-05	0.0485826
GO:0007272	ensheathment of neurons	144	43	23.08	1.86308	2.2e-05	0.0485826
GO:0008366	axon ensheathment	144	43	23.08	1.86308	2.2e-05	0.0485826
GO:0043038	amino acid activation	45	19	7.21	2.63523	2.6e-05	0.0521962
GO:0042552	myelination	142	42	22.76	1.84534	3.4e-05	0.0529992
GO:0071704	organic substance metabolic process	9480	1605	1519.34	1.05638	3.5e-05	0.0529992
GO:0006399	tRNA metabolic process	193	53	30.93	1.71355	3.5e-05	0.0529992
GO:0034660	ncRNA metabolic process	605	134	96.96	1.38201	3.6e-05	0.0529992
GO:0006807	nitrogen compound metabolic process	8440	1438	1352.67	1.06308	6.3e-05	0.0869518

### Sheet: Exc2
GO.ID	Term	Annotated	Significant	Expected	fold_enrichment	p-value	BH
GO:1901566	organonitrogen compound biosynthetic process	1539	261	166.74	1.56531	5.6e-15	1.19857e-10
GO:0009060	aerobic respiration	169	54	18.31	2.94921	7.2e-14	7.70508e-10
GO:0006119	oxidative phosphorylation	121	43	13.11	3.27994	4.3e-13	2.03329e-09
GO:0042776	proton motive force-driven mitochondrial ATP synthesis	57	28	6.18	4.53074	4.8e-13	2.03329e-09
GO:0009201	ribonucleoside triphosphate biosynthetic process	103	39	11.16	3.49462	5.2e-13	2.03329e-09
GO:0015986	proton motive force-driven ATP synthesis	65	30	7.04	4.26136	5.7e-13	2.03329e-09
GO:0045333	cellular respiration	211	60	22.86	2.62467	9.4e-13	2.87412e-09
GO:0009206	purine ribonucleoside triphosphate biosynthetic process	97	37	10.51	3.52046	1.6e-12	4.04279e-09
GO:0009142	nucleoside triphosphate biosynthetic process	111	40	12.03	3.32502	1.7e-12	4.04279e-09
GO:0009145	purine nucleoside triphosphate biosynthetic process	98	37	10.62	3.48399	2.3e-12	4.92269e-09
GO:0042773	ATP synthesis coupled electron transport	81	33	8.78	3.75854	3.0e-12	5.35075e-09
GO:0042775	mitochondrial ATP synthesis coupled electron transport	81	33	8.78	3.75854	3.0e-12	5.35075e-09
GO:0019646	aerobic electron transport chain	74	31	8.02	3.86534	5.6e-12	9.21975e-09
GO:0022904	respiratory electron transport chain	102	37	11.05	3.34842	9.2e-12	1.40648e-08
GO:0006754	ATP biosynthetic process	87	33	9.43	3.49947	3.0e-11	4.2806e-08
GO:0009199	ribonucleoside triphosphate metabolic process	146	45	15.82	2.8445	3.5e-11	4.68191e-08
GO:0009205	purine ribonucleoside triphosphate metabolic process	139	43	15.06	2.85525	8.3e-11	1.04497e-07
GO:0009141	nucleoside triphosphate metabolic process	161	47	17.44	2.69495	1.0e-10	1.18906e-07
GO:0009144	purine nucleoside triphosphate metabolic process	145	43	15.71	2.73711	3.7e-10	4.16795e-07
GO:0046034	ATP metabolic process	117	37	12.68	2.91798	8.6e-10	9.20329e-07
GO:0022900	electron transport chain	145	42	15.71	2.67346	1.3e-09	1.32495e-06
GO:0043043	peptide biosynthetic process	678	124	73.46	1.68799	1.9e-09	1.76807e-06
GO:0006412	translation	657	121	71.18	1.69992	1.9e-09	1.76807e-06
GO:0006120	mitochondrial electron transport, NADH to ubiquinone	42	20	4.55	4.3956	2.1e-09	1.87276e-06
GO:0009152	purine ribonucleotide biosynthetic process	187	49	20.26	2.41856	2.5e-09	2.1403e-06
GO:0000375	RNA splicing, via transesterification reactions	290	66	31.42	2.10057	2.8e-09	2.30494e-06
GO:0006396	RNA processing	903	154	97.83	1.57416	3.2e-09	2.53665e-06
GO:0009260	ribonucleotide biosynthetic process	201	51	21.78	2.3416	3.9e-09	2.78239e-06
GO:0000377	RNA splicing, via transesterification reactions with bulged adenosine as nucleophile	286	65	30.99	2.09745	3.9e-09	2.78239e-06
GO:0000398	mRNA splicing, via spliceosome	286	65	30.99	2.09745	3.9e-09	2.78239e-06
GO:0046390	ribose phosphate biosynthetic process	207	51	22.43	2.27374	1.1e-08	7.59461e-06
GO:0015980	energy derivation by oxidation of organic compounds	282	63	30.55	2.06219	1.4e-08	9.36381e-06
GO:0032543	mitochondrial translation	129	37	13.98	2.64664	1.7e-08	1.10258e-05
GO:0006518	peptide metabolic process	785	135	85.05	1.5873	2.0e-08	1.22303e-05
GO:0043604	amide biosynthetic process	800	137	86.67	1.58071	2.0e-08	1.22303e-05
GO:0072522	purine-containing compound biosynthetic process	231	54	25.03	2.15741	3.0e-08	1.78358e-05
GO:0008152	metabolic process	8921	1054	966.52	1.09051	4.6e-08	2.64721e-05
GO:0140053	mitochondrial gene expression	162	42	17.55	2.39316	4.7e-08	2.64721e-05
GO:0008380	RNA splicing	424	83	45.94	1.8067	4.9e-08	2.68909e-05
GO:1901137	carbohydrate derivative biosynthetic process	565	103	61.21	1.68273	5.6e-08	2.99642e-05
GO:0006397	mRNA processing	452	86	48.97	1.75618	1.1e-07	5.74227e-05
GO:0006164	purine nucleotide biosynthetic process	223	51	24.16	2.11093	1.5e-07	7.64393e-05
GO:0043603	amide metabolic process	1037	163	112.35	1.45082	3.3e-07	0.000164256
GO:0009165	nucleotide biosynthetic process	256	55	27.74	1.9827	4.4e-07	0.000209274
GO:1901293	nucleoside phosphate biosynthetic process	256	55	27.74	1.9827	4.4e-07	0.000209274
GO:0010257	NADH dehydrogenase complex assembly	55	20	5.96	3.3557	5.2e-07	0.000236799
GO:0032981	mitochondrial respiratory chain complex I assembly	55	20	5.96	3.3557	5.2e-07	0.000236799
GO:0033108	mitochondrial respiratory chain complex assembly	96	28	10.4	2.69231	6.3e-07	0.000280914
GO:0044281	small molecule metabolic process	1490	218	161.43	1.35043	8.7e-07	0.000380012
GO:0009259	ribonucleotide metabolic process	328	65	35.54	1.82893	9.0e-07	0.000385254
GO:0009150	purine ribonucleotide metabolic process	309	62	33.48	1.85185	1.0e-06	0.000419667
GO:0071704	organic substance metabolic process	8516	1002	922.64	1.08601	1.2e-06	0.000493915
GO:1901135	carbohydrate derivative metabolic process	862	137	93.39	1.46697	1.7e-06	0.000686511
GO:0016071	mRNA metabolic process	673	112	72.91	1.53614	1.8e-06	0.000713433
GO:0022613	ribonucleoprotein complex biogenesis	454	82	49.19	1.66701	1.9e-06	0.000726173
GO:0019693	ribose phosphate metabolic process	335	65	36.29	1.79113	1.9e-06	0.000726173
GO:0044237	cellular metabolic process	7903	936	856.22	1.09318	2.1e-06	0.000788532
GO:0090407	organophosphate biosynthetic process	529	92	57.31	1.6053	2.4e-06	0.000885641
GO:0009058	biosynthetic process	6185	749	670.09	1.11776	5.1e-06	0.00181926
GO:0006091	generation of precursor metabolites and energy	422	76	45.72	1.66229	5.1e-06	0.00181926
GO:1901576	organic substance biosynthetic process	6150	745	666.3	1.11811	5.3e-06	0.0018596
GO:0044238	primary metabolic process	8058	948	873.02	1.08589	7.0e-06	0.00241647
GO:0006123	mitochondrial electron transport, cytochrome c to oxygen	16	9	1.73	5.20231	1.1e-05	0.00373703
GO:0072521	purine-containing compound metabolic process	412	73	44.64	1.6353	1.4e-05	0.00468191
GO:0044249	cellular biosynthetic process	6080	731	658.72	1.10973	2.6e-05	0.0085612
GO:0009117	nucleotide metabolic process	449	77	48.65	1.58273	2.7e-05	0.00875577
GO:0006163	purine nucleotide metabolic process	392	69	42.47	1.62468	3.0e-05	0.00958343
GO:0042254	ribosome biogenesis	308	57	33.37	1.70812	3.4e-05	0.0107015
GO:0055086	nucleobase-containing small molecule metabolic process	507	84	54.93	1.52922	4.2e-05	0.0129624
GO:0006753	nucleoside phosphate metabolic process	455	77	49.3	1.56187	4.3e-05	0.0129624
GO:0034641	cellular nitrogen compound metabolic process	5105	622	553.08	1.12461	4.3e-05	0.0129624
GO:0019637	organophosphate metabolic process	823	125	89.17	1.40182	4.5e-05	0.0133769
GO:1901564	organonitrogen compound metabolic process	4886	595	529.36	1.124	8.3e-05	0.0243349
GO:0006807	nitrogen compound metabolic process	7653	895	829.14	1.07943	8.8e-05	0.0254522
GO:0000245	spliceosomal complex assembly	76	20	8.23	2.43013	0.00012	0.0342448
GO:0006520	amino acid metabolic process	245	46	26.54	1.73323	0.00013	0.0366104
GO:0006364	rRNA processing	214	41	23.19	1.768	0.00019	0.0528126
GO:0007005	mitochondrion organization	501	80	54.28	1.47384	0.00022	0.0603674
GO:1902652	secondary alcohol metabolic process	110	25	11.92	2.09732	0.00024	0.0650218
GO:0009168	purine ribonucleoside monophosphate biosynthetic process	18	8	1.95	4.10256	0.00030	0.0802613
GO:0006839	mitochondrial transport	171	34	18.53	1.83486	0.00033	0.0871974
GO:0009124	nucleoside monophosphate biosynthetic process	37	12	4.01	2.99252	0.00035	0.0913543
GO:0016126	sterol biosynthetic process	53	15	5.74	2.61324	0.00036	0.0928323
GO:0016125	sterol metabolic process	113	25	12.24	2.04248	0.00037	0.0942751

### Sheet: Exc3
GO.ID	Term	Annotated	Significant	Expected	fold_enrichment	p-value	BH
GO:0006396	RNA processing	497	136	91.55	1.48553	2.3e-07	0.00409354
GO:0008380	RNA splicing	263	78	48.45	1.60991	4.3e-06	0.0382657

### Sheet: Int1
GO.ID	Term	Annotated	Significant	Expected	fold_enrichment	p-value	BH
GO:0014003	oligodendrocyte development	46	11	1.7	6.47059	6.4e-07	0.0136621

### Sheet: Int2
GO.ID	Term	Annotated	Significant	Expected	fold_enrichment	p-value	BH
GO:0014003	oligodendrocyte development	46	24	5.61	4.27807	5.4e-11	1.14982e-06
GO:0007272	ensheathment of neurons	131	43	15.98	2.69086	4.4e-10	3.12297e-06
GO:0008366	axon ensheathment	131	43	15.98	2.69086	4.4e-10	3.12297e-06
GO:0042552	myelination	129	42	15.73	2.67006	9.3e-10	4.2586e-06
GO:0021782	glial cell development	106	37	12.93	2.86156	1.0e-09	4.2586e-06
GO:0010001	glial cell differentiation	216	57	26.35	2.16319	8.2e-09	2.88976e-05
GO:0048709	oligodendrocyte differentiation	95	33	11.59	2.84728	9.5e-09	2.88976e-05
GO:0022010	central nervous system myelination	25	14	3.05	4.59016	1.8e-07	0.00042586
GO:0032291	axon ensheathment in central nervous system	25	14	3.05	4.59016	1.8e-07	0.00042586
GO:0042063	gliogenesis	283	64	34.52	1.854	5.4e-07	0.00114982
GO:0097435	supramolecular fiber organization	657	116	80.14	1.44747	1.9e-05	0.0367788

### Sheet: Oli
GO.ID	Term	Annotated	Significant	Expected	fold_enrichment	p-value	BH
GO:0090304	nucleic acid metabolic process	4386	1072	864.99	1.23932	7.7e-21	1.68384e-16
GO:0034641	cellular nitrogen compound metabolic process	5390	1273	1063	1.19755	8.7e-20	9.51258e-16
GO:0006139	nucleobase-containing compound metabolic process	4838	1158	954.13	1.21367	1.8e-19	1.0934e-15
GO:0046483	heterocycle metabolic process	4980	1187	982.14	1.20859	2.0e-19	1.0934e-15
GO:0006725	cellular aromatic compound metabolic process	5023	1193	990.62	1.2043	6.0e-19	2.62416e-15
GO:1901360	organic cyclic compound metabolic process	5211	1229	1027.7	1.19587	1.6e-18	5.83147e-15
GO:0006807	nitrogen compound metabolic process	8148	1791	1606.92	1.11455	1.8e-15	5.6232e-12
GO:0006396	RNA processing	926	278	182.62	1.52229	6.0e-15	1.6401e-11
GO:0044238	primary metabolic process	8587	1870	1693.5	1.10422	1.1e-14	2.67276e-11
GO:0016070	RNA metabolic process	3876	925	764.41	1.21008	4.1e-14	8.96588e-11
GO:0043170	macromolecule metabolic process	7765	1700	1531.39	1.1101	4.6e-13	9.1448e-10
GO:0071704	organic substance metabolic process	9121	1958	1798.81	1.0885	9.7e-13	1.76766e-09
GO:0009059	macromolecule biosynthetic process	5667	1281	1117.63	1.14618	1.5e-12	2.52323e-09
GO:0008152	metabolic process	9563	2038	1885.98	1.08061	3.0e-12	4.686e-09
GO:1901576	organic substance biosynthetic process	6527	1447	1287.23	1.12412	8.8e-12	1.28292e-08
GO:0006281	DNA repair	574	180	113.2	1.59011	9.4e-12	1.28475e-08
GO:0009058	biosynthetic process	6570	1455	1295.71	1.12294	1.0e-11	1.28635e-08
GO:0044249	cellular biosynthetic process	6450	1431	1272.05	1.12496	1.1e-11	1.33638e-08
GO:0044237	cellular metabolic process	8438	1819	1664.11	1.09308	1.3e-11	1.49623e-08
GO:0008380	RNA splicing	430	140	84.8	1.65094	1.2e-10	1.31208e-07
GO:0010467	gene expression	5232	1178	1031.84	1.14165	1.3e-10	1.35373e-07
GO:0006399	tRNA metabolic process	194	76	38.26	1.98641	2.5e-10	2.485e-07
GO:0006397	mRNA processing	461	145	90.92	1.59481	8.3e-10	7.8915e-07
GO:0016071	mRNA metabolic process	689	200	135.88	1.47189	1.2e-09	1.0934e-06
GO:0000377	RNA splicing, via transesterification reactions with bulged adenosine as nucleophile	289	100	57	1.75439	1.5e-09	1.26162e-06
GO:0000398	mRNA splicing, via spliceosome	289	100	57	1.75439	1.5e-09	1.26162e-06
GO:0000375	RNA splicing, via transesterification reactions	293	101	57.78	1.74801	1.6e-09	1.29588e-06
GO:0006974	DNA damage response	830	229	163.69	1.39899	1.0e-08	7.81e-06
GO:0006302	double-strand break repair	297	99	58.57	1.69029	1.7e-08	1.28192e-05
GO:0044271	cellular nitrogen compound biosynthetic process	4117	928	811.94	1.14294	5.2e-08	3.79045e-05
GO:0008033	tRNA processing	133	52	26.23	1.98246	1.8e-07	0.000126975
GO:0034660	ncRNA metabolic process	600	166	118.33	1.40286	9.9e-07	0.000676541
GO:0018130	heterocycle biosynthetic process	3442	775	678.82	1.14169	1.6e-06	0.00106027
GO:0006310	DNA recombination	308	95	60.74	1.56404	1.8e-06	0.00115772
GO:0006259	DNA metabolic process	953	245	187.95	1.30354	1.9e-06	0.00118712
GO:0019438	aromatic compound biosynthetic process	3452	776	680.79	1.13985	2.0e-06	0.00121489
GO:0034470	ncRNA processing	425	123	83.82	1.46743	2.4e-06	0.00141846
GO:0034654	nucleobase-containing compound biosynthetic process	3371	758	664.82	1.14016	2.8e-06	0.00161133
GO:0019219	regulation of nucleobase-containing compound metabolic process	3408	765	672.11	1.13821	3.2e-06	0.0017943
GO:1901362	organic cyclic compound biosynthetic process	3575	799	705.05	1.13325	3.5e-06	0.00191345
GO:0000245	spliceosomal complex assembly	76	32	14.99	2.13476	6.5e-06	0.00346688
GO:0000724	double-strand break repair via homologous recombination	172	58	33.92	1.70991	1.0e-05	0.00520667
GO:0006289	nucleotide-excision repair	82	33	16.17	2.04082	1.5e-05	0.00762837
GO:0022613	ribonucleoprotein complex biogenesis	462	128	91.11	1.4049	1.6e-05	0.007952
GO:0000725	recombinational repair	176	58	34.71	1.67099	2.2e-05	0.010691
GO:0006400	tRNA modification	94	36	18.54	1.94175	2.3e-05	0.010934
GO:0032774	RNA biosynthetic process	2988	668	589.28	1.13359	3.1e-05	0.0144236
GO:1905515	non-motile cilium assembly	64	27	12.62	2.13946	3.2e-05	0.0145787
GO:0006351	DNA-templated transcription	2964	662	584.55	1.1325	3.9e-05	0.0174051
GO:0006376	mRNA splice site recognition	33	17	6.51	2.61137	4.4e-05	0.0192438
GO:0051276	chromosome organization	568	150	112.02	1.33905	4.8e-05	0.0205816
GO:0006360	transcription by RNA polymerase I	67	27	13.21	2.04391	8.4e-05	0.0353252
GO:0006261	DNA-templated DNA replication	154	50	30.37	1.64636	0.00012	0.047712
GO:0006366	transcription by RNA polymerase II	2228	504	439.4	1.14702	0.00012	0.047712
GO:0018205	peptidyl-lysine modification	202	62	39.84	1.55622	0.00012	0.047712
GO:0051252	regulation of RNA metabolic process	3143	693	619.85	1.11801	0.00013	0.050765
GO:0071826	protein-RNA complex organization	207	63	40.82	1.54336	0.00014	0.0537109
GO:0070925	organelle assembly	925	226	182.43	1.23883	0.00016	0.0603255
GO:0032259	methylation	256	74	50.49	1.46564	0.00024	0.087472
GO:0140053	mitochondrial gene expression	162	51	31.95	1.59624	0.00024	0.087472
GO:0022618	protein-RNA complex assembly	199	60	39.25	1.52866	0.00027	0.0952316
GO:0006355	regulation of DNA-templated transcription	2860	631	564.04	1.11871	0.00027	0.0952316

### Sheet: Ast
GO.ID	Term	Annotated	Significant	Expected	fold_enrichment	p-value	BH
GO:0044281	small molecule metabolic process	1526	185	122.28	1.51292	1.8e-09	3.861e-05
GO:0019752	carboxylic acid metabolic process	767	105	61.46	1.70843	2.5e-08	0.000268125
GO:0043436	oxoacid metabolic process	784	105	62.82	1.67144	7.8e-08	0.00053625
GO:0006082	organic acid metabolic process	788	105	63.14	1.66297	1.0e-07	0.00053625
GO:0019646	aerobic electron transport chain	75	20	6.01	3.32779	1.1e-06	0.004719
GO:0006123	mitochondrial electron transport, cytochrome c to oxygen	17	9	1.36	6.61765	1.8e-06	0.006435
GO:0042773	ATP synthesis coupled electron transport	81	20	6.49	3.08166	4.2e-06	0.009555
GO:0042775	mitochondrial ATP synthesis coupled electron transport	81	20	6.49	3.08166	4.2e-06	0.009555
GO:0022904	respiratory electron transport chain	102	23	8.17	2.81518	4.3e-06	0.009555
GO:0016125	sterol metabolic process	117	25	9.38	2.66525	4.7e-06	0.009555
GO:0006629	lipid metabolic process	1102	129	88.3	1.46093	4.9e-06	0.009555
GO:0044283	small molecule biosynthetic process	485	66	38.86	1.6984	1.3e-05	0.0232375
GO:0032787	monocarboxylic acid metabolic process	497	67	39.82	1.68257	1.6e-05	0.0264
GO:0008202	steroid metabolic process	225	37	18.03	2.05214	2.0e-05	0.0306429
GO:0032543	mitochondrial translation	128	25	10.26	2.43665	2.5e-05	0.0353294
GO:0006631	fatty acid metabolic process	317	47	25.4	1.85039	2.8e-05	0.0353294
GO:0140053	mitochondrial gene expression	161	29	12.9	2.24806	2.8e-05	0.0353294
GO:0016126	sterol biosynthetic process	52	14	4.17	3.35731	4.1e-05	0.0488583
GO:0009260	ribonucleotide biosynthetic process	199	33	15.95	2.06897	4.7e-05	0.0530605
GO:0006520	amino acid metabolic process	253	39	20.27	1.92403	5.5e-05	0.0572
GO:0045665	negative regulation of neuron differentiation	60	15	4.81	3.1185	5.6e-05	0.0572
GO:0009060	aerobic respiration	169	29	13.54	2.1418	7.1e-05	0.0636103
GO:0009165	nucleotide biosynthetic process	256	39	20.51	1.90151	7.2e-05	0.0636103
GO:1901293	nucleoside phosphate biosynthetic process	256	39	20.51	1.90151	7.2e-05	0.0636103
GO:1902652	secondary alcohol metabolic process	113	22	9.05	2.43094	7.8e-05	0.0636103
GO:0006119	oxidative phosphorylation	121	23	9.7	2.37113	8.0e-05	0.0636103
GO:0072522	purine-containing compound biosynthetic process	231	36	18.51	1.94489	8.4e-05	0.0636103
GO:0046390	ribose phosphate biosynthetic process	205	33	16.43	2.00852	8.6e-05	0.0636103
GO:0008203	cholesterol metabolic process	106	21	8.49	2.4735	8.6e-05	0.0636103
GO:0009259	ribonucleotide metabolic process	333	47	26.68	1.76162	9.5e-05	0.067925
GO:1901615	organic hydroxy compound metabolic process	430	57	34.46	1.65409	0.00011	0.0735429
GO:0022900	electron transport chain	148	26	11.86	2.19224	0.00011	0.0735429
GO:0044255	cellular lipid metabolic process	817	95	65.47	1.45105	0.00012	0.0735429
GO:0009163	nucleoside biosynthetic process	16	7	1.28	5.46875	0.00012	0.0735429
GO:0034404	nucleobase-containing small molecule biosynthetic process	16	7	1.28	5.46875	0.00012	0.0735429
GO:0045333	cellular respiration	211	33	16.91	1.95151	0.00015	0.088
GO:0009152	purine ribonucleotide biosynthetic process	185	30	14.82	2.02429	0.00016	0.088
GO:0019693	ribose phosphate metabolic process	340	47	27.24	1.7254	0.00016	0.088
GO:0009086	methionine biosynthetic process	12	6	0.96	6.25	0.00016	0.088

### Sheet: MG
GO.ID	Term	Annotated	Significant	Expected	fold_enrichment	p-value	BH
GO:0032613	interleukin-10 production	38	14	3.82	3.66492	9.6e-06	0.057233
GO:0032653	regulation of interleukin-10 production	38	14	3.82	3.66492	9.6e-06	0.057233
GO:0000377	RNA splicing, via transesterification reactions with bulged adenosine as nucleophile	275	51	27.66	1.84382	1.1e-05	0.057233
GO:0000398	mRNA splicing, via spliceosome	275	51	27.66	1.84382	1.1e-05	0.057233
GO:0000375	RNA splicing, via transesterification reactions	279	51	28.07	1.81689	1.7e-05	0.0707608
