## Supplemental Table 8 for "Characterizing cell type specific transcriptional differences between the living and postmortem human brain"

### Sheet: LIV-PM Test DE Comparison
Supplemental Table 8a: Comparing the log fold-change via Spearman's ρ across sample splits and cell types between LIV-PM DE analysis performed on the testing dataset before and after PMlink was included in the regression model (Comparison ρ). These results are compared against ρ calculated from the holdout set LIV-PM DE results and testing set LIV-PM results without PMink (Reference ρ). Additiona…
Pseudo-bulk							Bulk
Sample Splits	Cell	Comparison ρ	Reference ρ	DEGs w/o PMlink	DEGs w/ PMlink		Sample Splits	Comparison ρ	Reference ρ	DEGs w/o PMlink	DEGs w/ PMlink
1	All	0.127044	0.62066	3861	0		1	0.0122336	0.919454	10396	2095
2	All	0.415065	0.744786	6425	1		2	0.299162	0.90461	12358	4578
3	All	0.174845	0.791485	4631	0		3	-0.03549	0.868123	11259	30
4	All	0.325764	0.709033	5584	0		4	-0.259317	0.931398	11204
5	All	0.249412	0.689815	7968	0		5	0.768699	0.902509	12914	8164
6	All	-0.0366006	0.799829	5275	0		6	0.232152	0.878686	12375	2180
7	All	-0.0394878	0.77502	2987	2		7	0.311656	0.940634	12277	857
8	All	0.0523243	0.738542	3011	0		8	-0.0669076	0.849553	9615	1229
9	All	0.230186	0.679306	6997	581		9	0.521095	0.896098	12188	2314
10	All	0.137974	0.807999	6663	0		10	0.0851857	0.823288	11234	1941
11	All	0.16687	0.710866	4625	3		11	0.601065	0.924621	12799	185
12	All	0.338451	0.622233	9692	0		12	0.3889	0.90007	13117	13
13	All	0.0570484	0.710433	2740	411		13	0.334492	0.903302	11909	60
14	All	-0.0885444	0.723772	4478	15		14	-0.0475983	0.885027	12407	6467
15	All	0.30537	0.799169	5591	0		15	-0.230233	0.927945	12294
16	All	0.0647302	0.672793	6617	0		16	-0.311679	0.924518	12543	14
17	All	0.261008	0.776881	7435	1		17	0.0997429	0.909394	13332	466
18	All	0.176047	0.772737	7250	1		18	-0.297743	0.869422	14430	57
19	All	0.0763762	0.818669	2010	0		19	0.692366	0.947665	11994	1410
20	All	0.414635	0.68538	5889	0		20	-0.204797	0.822289	11003	8
21	All	0.314449	0.746527	3009	1082		21	0.407274	0.876031	11432	202
22	All	0.201123	0.642584	5075	0		22	0.44527	0.926126	12460	3015
23	All	-0.04847	0.697044	451	1		23	-0.303114	0.939248	12177	3988
24	All	0.386274	0.631866	6279	10		24	0.393189	0.766131	12055	782
25	All	-0.0397925	0.80879	6747	0		25	0.468395	0.943892	12684	162
26	All	0.223749	0.7656	7801	13		26	0.0570025	0.773171	11495	1624
27	All	0.249901	0.732613	9415	0		27	-0.107322	0.875474	9391	2614
28	All	0.292269	0.666978	5631	0		28	0.000119848	0.696471	9893	4
29	All	-0.0110557	0.703661	5780	0		29	0.302532	0.922924	13704	6617
30	All	0.569379	0.818935	6809	564		30	0.620911	0.511016	14341	2044
31	All	0.00604918	0.589538	8738	0		31	0.55476	0.913561	12829	140
32	All	0.477457	0.611821	6028	19		32	-0.0894485	0.937649	13631	112
33	All	0.312552	0.751798	3144	43		33	0.503518	0.928976	13827	520
34	All	0.329623	0.663859	8596	0		34	0.398649	0.918775	11968	4559
35	All	-0.0148168	0.789892	3248	0		35	0.576837	0.689208	10712	320
36	All	0.0676101	0.774872	7814	0		36	0.431898	0.857545	11491	270
37	All	0.409	0.799513	7527	0		37	-0.175444	0.900732	11026	6
38	All	0.0480318	0.680663	3538	0		38	0.645664	0.942492	13472	1725
39	All	0.234055	0.712439	5105	0		39	-0.458994	0.827429	13413	2213
40	All	0.216334	0.780502	8503	0		40	0.228206	0.890601	11742	655
41	All	0.25671	0.795536	3385	0		41	0.175189	0.811152	11463	434
42	All	-0.0489399	0.699938	6675	0		42	0.0802345	0.809624	10669	5138
43	All	-0.109362	0.800724	3170	0		43	0.768521	0.887823	13585	9875
44	All	0.323164	0.76449	2459	0		44	-0.118102	0.878321	11776	29
45	All	-0.123241	0.740888	5867	0		45	0.493251	0.925122	13175	35
46	All	0.0392472	0.651947	3590	551		46	0.0488299	0.915881	12673	39
47	All	0.0890291	0.806287	6596	0		47	0.18284	0.947084	12429
48	All	-0.038592	0.730533	5146	0		48	0.226622	0.937196	13696	1310
49	All	0.596249	0.774671	6484	0		49	0.708483	0.887306	13865	458
50	All	-0.000379884	0.75945	2905	0		50	0.500311	0.916058	13099	144
1	Ast	0.319448	0.51343	877	0
2	Ast	0.615067	0.578881	523	0
3	Ast	0.413115	0.561362	147	0
4	Ast	0.200692	0.526948	1	56
5	Ast	0.177896	0.515755	415	12
6	Ast	0.356435	0.649121	799	0
7	Ast	0.487151	0.473166	71	2
8	Ast	0.382476	0.373253	1966	0
9	Ast	0.37215	0.556781	1315	28
10	Ast	0.270075	0.49692	897	4
11	Ast	0.464199	0.540962	295	0
12	Ast	0.410438	0.534977	396	227
13	Ast	0.267552	0.477431	1474	0
14	Ast	0.191795	0.578311	0	0
15	Ast	0.326669	0.6178	115	56
16	Ast	0.279923	0.201141	719	0
17	Ast	0.547452	0.301261	1219	852
18	Ast	0.501586	0.558597	1302	0
19	Ast	0.236311	0.547716	2	0
20	Ast	0.498798	0.421633	1431	0
21	Ast	0.459874	0.525557	14	0
22	Ast	0.259322	0.386872	1704	0
23	Ast	0.31107	0.536312	339	1
24	Ast	0.366745	0.600621	2454	2
25	Ast	0.270826	0.599416	971	1
26	Ast	0.354889	0.559045	1604	0
27	Ast	0.33194	0.560971	1723	0
28	Ast	0.313451	0.549156	1620	0
29	Ast	0.428391	0.502496	892	1037
30	Ast	0.581691	0.619038	290	393
31	Ast	0.180644	0.442401	1333	1
32	Ast	0.270402	0.47243	1702	1
33	Ast	0.496094	0.597018	1093	4
34	Ast	0.111019	0.60008	560	0
35	Ast	0.634296	0.566185	264	0
36	Ast	0.250099	0.494009	483	613
37	Ast	0.209041	0.617185	1570	0
38	Ast	0.493166	0.386822	316	0
39	Ast	0.74722	0.244217	1882	2511
40	Ast	0.508145	0.586681	257	0
41	Ast	0.430696	0.700671	446	772
42	Ast	0.395739	0.410608	1348	0
43	Ast	0.290252	0.599359	1087	0
44	Ast	0.528768	0.619987	2	0
45	Ast	0.0516336	0.622677	1505	0
46	Ast	0.434327	0.528995	1295	0
47	Ast	0.327847	0.626241	109	81
48	Ast	0.368494	0.216626	981	0
49	Ast	0.418284	0.583483	447	0
50	Ast	0.305577	0.515595	962	0
1	Exc1	0.221452	0.62924	5215	0
2	Exc1	0.597261	0.660785	1639	1
3	Exc1	0.0639652	0.661247	990	0
4	Exc1	-0.0624645	0.690784	910	1
5	Exc1	-0.0235115	0.643855	3038	4
6	Exc1	0.248108	0.739157	3650	0
7	Exc1	0.284285	0.601937	942	1
8	Exc1	-0.0294116	0.63578	3280	0
9	Exc1	0.344488	0.505417	7043	340
10	Exc1	-0.121661	0.707917	4792	0
11	Exc1	0.0827818	0.597911	3610	0
12	Exc1	-0.114663	0.531509	3110	0
13	Exc1	0.331886	0.737078	3805	0
14	Exc1	0.0110734	0.644525	2530	1
15	Exc1	0.338822	0.716466	3057	0
16	Exc1	0.411662	0.652501	4275	0
17	Exc1	-0.126092	0.671157	1779	26
18	Exc1	0.517237	0.723734	6282	2
19	Exc1	0.183259	0.704481	1318	0
20	Exc1	0.221448	0.658675	5213	0
21	Exc1	0.525078	0.713421	3416	49
22	Exc1	0.293106	0.712627	5644	1
23	Exc1	0.036008	0.656874	1126	1
24	Exc1	0.424997	0.702183	7454	0
25	Exc1	-0.0960059	0.728133	4852	1
26	Exc1	0.33203	0.737252	6541	3
27	Exc1	0.0692738	0.691511	4636	0
28	Exc1	0.122372	0.645447	5120	3
29	Exc1	0.124573	0.62438	4677	0
30	Exc1	0.325556	0.739306	2679	5
31	Exc1	0.1326	0.591675	5064	11
32	Exc1	0.486168	0.670814	7945	1
33	Exc1	0.0418793	0.745107	4401	0
34	Exc1	0.165363	0.669587	6515	3
35	Exc1	0.332722	0.605976	1501	0
36	Exc1	0.172207	0.714462	4432	0
37	Exc1	0.087241	0.717942	4842	0
38	Exc1	0.17321	0.67278	1980	0
39	Exc1	0.200803	0.666188	714	128
40	Exc1	0.0358257	0.690775	3029	0
41	Exc1	0.167434	0.696992	2610	0
42	Exc1	0.642647	0.557457	1970	434
43	Exc1	0.0553025	0.750556	3335	23
44	Exc1	0.400025	0.753514	1516	12
45	Exc1	-0.100965	0.722817	6630	0
46	Exc1	0.163212	0.668079	1398	0
47	Exc1	0.0498725	0.700508	3706	0
48	Exc1	0.204253	0.678526	4036	0
49	Exc1	0.473745	0.705802	3509	135
50	Exc1	0.0289529	0.624311	3079	0
1	Exc2	0.513123	0.42499	0	348
2	Exc2	0.192315	0.593503	0	0
3	Exc2	0.206944	0.600305	0	0
4	Exc2	0.408802	0.269501	0	0
5	Exc2	0.344651	0.483615	15	0
6	Exc2	0.255843	0.606318	2	0
7	Exc2	0.238274	0.651051	0	7
8	Exc2	0.30671	0.607912	2	165
9	Exc2	0.55792	0.449327	1	0
10	Exc2	0.222656	0.550019	1	244
11	Exc2	0.58054	0.647279	42	0
12	Exc2	0.209492	0.567093	2357	0
13	Exc2	0.358349	0.328503	0	0
14	Exc2	0.325322	0.490474	0	0
15	Exc2	0.0663285	0.584486	1	0
16	Exc2	0.624259	0.430423	0	0
17	Exc2	0.554586	0.6854	1843	3357
18	Exc2	-0.439444	0.273434	1005	1271
19	Exc2	0.154867	0.594356	0	0
20	Exc2	0.508904	0.447651	0	1
21	Exc2	-0.0560665	0.586857	1	1
22	Exc2	0.341517	0.487569	0	83
23	Exc2	0.531545	0.663785	0	0
24	Exc2	0.41202	0.273685	142	0
25	Exc2	0.0969723	0.678579	0	0
26	Exc2	0.614342	0.317752	1094	0
27	Exc2	0.476641	0.405219	2326	13
28	Exc2	0.211054	0.446307	0	0
29	Exc2	0.215158	0.216762	280	0
30	Exc2	0.673153	0.777931	383	14
31	Exc2	0.320281	0.5245	2677	0
32	Exc2	0.469356	0.393204	1	0
33	Exc2	0.618059	0.448509	1	0
34	Exc2	-0.0337547	0.485254	2518	0
35	Exc2	0.16941	0.671727	2	1
36	Exc2	-0.101331	0.382459	0	0
37	Exc2	0.32219	0.539023	0	0
38	Exc2	0.612792	0.40133	0	0
39	Exc2	0.123794	0.324271	77	0
40	Exc2	0.435027	0.592355	626	0
41	Exc2	0.426934	0.686057	0	9
42	Exc2	0.154	0.387927	62	2621
43	Exc2	0.561815	0.582641	0	687
44	Exc2	0.500217	0.508483	1	0
45	Exc2	0.045276	0.206364	127	0
46	Exc2	0.380547	0.358565	0	1
47	Exc2	0.512638	0.767109	684	0
48	Exc2	0.363091	0.57201	2	0
49	Exc2	0.524033	0.691963	1353	0
50	Exc2	0.616301	0.572016	3	0
1	Exc3	-0.0376479	0.793569	1707	2
2	Exc3	0.119918	0.771318	1437	0
3	Exc3	0.178523	0.746822	428	0
4	Exc3	-0.0122568	0.80657	1277	0
5	Exc3	0.354248	0.79584	1735	0
6	Exc3	-0.05483	0.793972	1426	0
7	Exc3	0.268414	0.695189	24	0
8	Exc3	0.140051	0.704277	2028	0
9	Exc3	0.584363	0.609218	330	48
10	Exc3	-0.0513461	0.726703	2325	0
11	Exc3	0.289256	0.778361	1651	0
12	Exc3	0.259076	0.795203	324	0
13	Exc3	0.235956	0.821682	1422	0
14	Exc3	0.325415	0.812597	1572	2
15	Exc3	0.0728633	0.816806	874	0
16	Exc3	0.290364	0.835208	452	6
17	Exc3	0.216649	0.775948	1698	0
18	Exc3	0.237885	0.728866	1138	0
19	Exc3	0.278527	0.778913	1684	0
20	Exc3	-0.0451528	0.778094	2355	0
21	Exc3	0.341072	0.76159	1513	1
22	Exc3	-0.0627489	0.787955	1015	9
23	Exc3	0.0545978	0.76449	305	0
24	Exc3	0.615562	0.792112	2314	0
25	Exc3	0.131429	0.771034	2321	0
26	Exc3	0.272131	0.762873	1979	0
27	Exc3	0.361811	0.732394	3056	0
28	Exc3	-0.0113912	0.759144	1092	8
29	Exc3	0.407895	0.790112	1794	0
30	Exc3	0.297627	0.762471	1543	1
31	Exc3	0.398297	0.743508	2074	0
32	Exc3	0.181662	0.840149	2075	4
33	Exc3	0.263567	0.819393	1853	0
34	Exc3	0.27394	0.853991	2963	0
35	Exc3	0.407713	0.752695	1920	216
36	Exc3	0.41143	0.748718	1438	0
37	Exc3	0.216426	0.803083	1844	1
38	Exc3	0.132769	0.785935	478	0
39	Exc3	0.0939214	0.77859	461	0
40	Exc3	0.302975	0.769027	1028	0
41	Exc3	0.443234	0.795001	924	0
42	Exc3	0.0290863	0.759674	1467	0
43	Exc3	-0.149168	0.828972	1906	0
44	Exc3	0.402994	0.828742	1193	0
45	Exc3	0.248975	0.766694	1790	0
46	Exc3	0.075492	0.755845	1740	13
47	Exc3	0.0844895	0.819822	1713	0
48	Exc3	0.321814	0.749742	1083	0
49	Exc3	0.137503	0.815734	1300	0
50	Exc3	0.390396	0.7382	1019	0
1	Int1	0.389603	0.504758	2647	0
2	Int1	0.324277	0.501875	12	1
3	Int1	0.055045	0.50661	0	0
4	Int1	0.0732312	0.602857	2	0
5	Int1	-0.284519	0.464391	0	0
6	Int1	-0.03776	0.581734	2	10
7	Int1	0.184878	0.649526	34	0
8	Int1	0.365944	0.626451	736	51
9	Int1	0.130694	0.537374	780	268
10	Int1	0.080999	0.621627	1243	29
11	Int1	0.105414	0.538747	407	0
12	Int1	0.0794509	0.43785	247	0
13	Int1	0.0389118	0.52707	49	0
14	Int1	-0.108054	0.524013	2	59
15	Int1	0.294905	0.493642	1857	1
16	Int1	-0.125051	0.544991	0	45
17	Int1	-0.0272364	0.522026	1	7
18	Int1	0.273663	0.584076	1794	0
19	Int1	0.344914	0.465875	0	0
20	Int1	0.361504	0.542217	1557	0
21	Int1	0.471192	0.594647	419	0
22	Int1	0.209354	0.52434	3389	6
23	Int1	-0.0168061	0.597422	0	0
24	Int1	-0.14757	0.620506	3467	8
25	Int1	0.0261989	0.542019	1	0
26	Int1	0.151336	0.573872	3185	1
27	Int1	-0.118546	0.626732	249	0
28	Int1	0.156692	0.625619	167	0
29	Int1	0.250408	0.635269	135	0
30	Int1	0.518685	0.652922	721	0
31	Int1	-0.270314	0.404455	192	2666
32	Int1	0.46438	0.594688	1002	775
33	Int1	-0.00399077	0.640262	23	0
34	Int1	0.141959	0.619335	5904	0
35	Int1	0.259695	0.517324	1	0
36	Int1	0.116464	0.671293	1399	0
37	Int1	-0.00367298	0.560977	3246	0
38	Int1	0.00398449	0.44262	0	0
39	Int1	0.71234	0.633745	0	7
40	Int1	0.120239	0.638436	248	0
41	Int1	0.598267	0.639602	389	0
42	Int1	0.493495	0.469527	6	50
43	Int1	-0.0380551	0.587479	0	0
44	Int1	0.659173	0.692199	59	1
45	Int1	-0.217646	0.607017	3127	0
46	Int1	0.147652	0.600581	6	1
47	Int1	-0.351975	0.445286	0	38
48	Int1	0.0621046	0.610336	120	0
49	Int1	0.800579	0.590187	1369	70
50	Int1	0.0011068	0.50736	1	0
1	Int2	0.548817	0.676059	4261	0
2	Int2	0.497609	0.675038	595	4
3	Int2	0.093882	0.596579	478	2
4	Int2	0.0843048	0.671352	191	0
5	Int2	-0.0389454	0.709185	415	0
6	Int2	0.0150542	0.697548	1348	1
7	Int2	0.269705	0.678779	142	0
8	Int2	0.230628	0.680253	2294	10
9	Int2	0.381879	0.527726	2692	198
10	Int2	-0.126564	0.667443	4473	58
11	Int2	0.131205	0.623529	3143	0
12	Int2	0.0503636	0.584338	1385	0
13	Int2	0.511394	0.700606	2496	0
14	Int2	0.176065	0.704347	1586	61
15	Int2	0.398909	0.6817	2985	609
16	Int2	0.0219156	0.676644	2217	0
17	Int2	0.049836	0.633433	0	0
18	Int2	0.416779	0.662918	2616	0
19	Int2	0.36609	0.69856	1318	0
20	Int2	0.347105	0.591055	4324	0
21	Int2	0.65549	0.685572	1695	39
22	Int2	0.0464988	0.725988	4164	0
23	Int2	-0.159156	0.708162	3	1
24	Int2	0.186352	0.689154	4828	24
25	Int2	0.0774629	0.72	2553	0
26	Int2	0.39879	0.687791	3855	24
27	Int2	0.0195104	0.678723	2799	0
28	Int2	0.16565	0.734449	2203	0
29	Int2	0.283625	0.723925	2227	0
30	Int2	0.572426	0.767865	1581	1
31	Int2	0.0162749	0.597572	3709	0
32	Int2	0.508644	0.704856	4790	22
33	Int2	0.45784	0.769667	3333	0
34	Int2	0.253558	0.751095	6039	0
35	Int2	0.264771	0.692446	368	0
36	Int2	0.228634	0.713142	2987	0
37	Int2	0.190267	0.732715	4527	0
38	Int2	0.117451	0.627482	273	0
39	Int2	0.779747	0.706004	39	98
40	Int2	0.438684	0.716685	1398	0
41	Int2	0.566525	0.742127	2057	12
42	Int2	0.464165	0.563219	753	1
43	Int2	0.197018	0.747489	1822	0
44	Int2	0.6139	0.796992	1863	2
45	Int2	-0.121809	0.677069	5048	14
46	Int2	0.232875	0.706861	64	0
47	Int2	-0.134005	0.637448	762	0
48	Int2	0.364888	0.650884	1779	0
49	Int2	0.375903	0.732422	3026	14
50	Int2	0.0680953	0.596067	1712	0
1	MG	0.598365	0.673438	943	11
2	MG	0.42533	0.653517	899	0
3	MG	0.445346	0.684755	1074	879
4	MG	0.12651	0.593445	87	0
5	MG	0.247893	0.687283	528	0
6	MG	0.081669	0.710446	1972	0
7	MG	0.0918767	0.561014	44	0
8	MG	0.333131	0.640351	603	0
9	MG	0.387728	0.655582	972	0
10	MG	0.286417	0.477239	1012	0
11	MG	0.202699	0.310436	222	0
12	MG	0.402381	0.718588	1546	3
13	MG	0.0359047	0.384648	1005	0
14	MG	0.186092	0.622894	479	0
15	MG	0.286357	0.637554	745	0
16	MG	0.478717	0.277818	790	1614
17	MG	0.703063	0.277559	3153	2946
18	MG	0.432025	0.709694	308	926
19	MG	0.484749	0.619241	295	0
20	MG	0.426255	0.266338	1557	0
21	MG	0.600067	0.66834	151	0
22	MG	0.168428	0.489206	1797	0
23	MG	0.133012	0.597866	222	1515
24	MG	0.350404	0.487872	2039	0
25	MG	0.345706	0.725455	357	15
26	MG	0.37521	0.609852	754	0
27	MG	0.506693	0.692631	748	2566
28	MG	0.272026	0.438429	1412	0
29	MG	0.0345067	0.476214	2064	0
30	MG	0.556974	0.718598	890	504
31	MG	0.298924	0.505932	1043	0
32	MG	0.283923	0.530328	1260	0
33	MG	0.498991	0.653877	569	2
34	MG	0.284052	0.572618	354	0
35	MG	0.42663	0.721913	41	25
36	MG	0.327299	0.607584	733	0
37	MG	0.226922	0.675848	1275	51
38	MG	0.263002	0.588106	604	0
39	MG	0.514612	0.404555	1019	3456
40	MG	0.432938	0.688839	201	0
41	MG	0.484284	0.734131	749	1
42	MG	0.843194	0.140769	3765	3981
43	MG	0.36199	0.598516	815	0
44	MG	0.550381	0.561382	3	0
45	MG	0.270011	0.424032	1422	0
46	MG	0.488558	0.56604	360	11
47	MG	0.741077	0.758244	1724	2978
48	MG	0.0467881	0.379597	1205	0
49	MG	0.3278	0.673159	190	0
50	MG	0.326362	0.409603	937	0
1	Oli	0.289005	0.571185	831	0
2	Oli	-0.0059377	0.572041	3272	18
3	Oli	-0.0986558	0.692296	995	103
4	Oli	0.281435	0.41643	480	9
5	Oli	0.487809	0.573206	3260	0
6	Oli	0.277201	0.678523	1419	0
7	Oli	-0.0098769	0.687253	1194	0
8	Oli	0.579659	0.597464	2093	0
9	Oli	0.424171	0.536413	1266	4
10	Oli	0.176347	0.634117	1194	0
11	Oli	0.0354565	0.343658	488	0
12	Oli	-0.00758935	0.65647	3436	2
13	Oli	0.0388844	0.431774	711	0
14	Oli	-0.225709	0.619237	699	2
15	Oli	0.312579	0.697045	1173	614
16	Oli	0.250791	0.4901	1733	136
17	Oli	0.341873	0.558518	3601	0
18	Oli	0.0452458	0.644987	1385	1550
19	Oli	0.267406	0.66067	694	0
20	Oli	0.268047	0.386114	991	0
21	Oli	0.0984086	0.666539	1178	34
22	Oli	0.211065	0.474228	1455	0
23	Oli	0.279413	0.620802	325	1
24	Oli	0.3908	0.504892	1021	0
25	Oli	0.246525	0.710633	1537	0
26	Oli	0.116606	0.581295	1003	1607
27	Oli	-0.0271128	0.538467	3962	0
28	Oli	0.0809998	0.512414	2034	312
29	Oli	0.0864946	0.541472	3927	0
30	Oli	0.542716	0.77419	2947	54
31	Oli	-0.0915895	0.544609	2012	6
32	Oli	0.291841	0.483984	1846	0
33	Oli	0.449918	0.592838	907	0
34	Oli	0.0870456	0.634774	1863	1880
35	Oli	0.361216	0.727744	1159	0
36	Oli	0.0520006	0.53596	2658	1
37	Oli	0.214887	0.647895	3210	0
38	Oli	0.105363	0.5175	1579	0
39	Oli	0.429161	0.441846	3819	0
40	Oli	-0.339164	0.677758	1913	51
41	Oli	0.267216	0.673008	1859	0
42	Oli	-0.0599888	0.398758	5540	375
43	Oli	0.447913	0.646086	1738	0
44	Oli	0.334623	0.497221	201	765
45	Oli	-0.22355	0.624643	1043	0
46	Oli	0.157223	0.478172	1244	88
47	Oli	0.165584	0.703571	3526	0
48	Oli	0.259939	0.384028	2185	0
49	Oli	0.182474	0.704254	1106	0
50	Oli	0.117472	0.68941	930	3
1	OPC	0.179815	0.5749	2471	1
2	OPC	0.596015	0.504486	163	2
3	OPC	0.204746	0.56356	475	0
4	OPC	-0.0867172	0.572765	1	3
5	OPC	-0.00735745	0.588885	379	0
6	OPC	0.0260132	0.63718	765	0
7	OPC	0.0572555	0.476007	454	0
8	OPC	0.331664	0.554932	384	12
9	OPC	0.331093	0.551499	1493	341
10	OPC	0.00810655	0.577143	2140	0
11	OPC	0.204484	0.459175	1217	0
12	OPC	0.0852049	0.62277	373	0
13	OPC	0.200155	0.550909	2304	1
14	OPC	0.0969163	0.677155	967	0
15	OPC	0.280727	0.633028	1549	36
16	OPC	0.339667	0.523099	1753	4
17	OPC	0.236167	0.45825	83	2
18	OPC	0.443125	0.645923	987	0
19	OPC	0.353239	0.506502	1010	0
20	OPC	0.222696	0.432857	1494	0
21	OPC	0.671987	0.488807	12	57
22	OPC	-0.0712285	0.52791	2252	27
23	OPC	0.254301	0.518598	106	0
24	OPC	0.355529	0.552419	3162	6
25	OPC	0.128294	0.621263	704	0
26	OPC	0.272222	0.669456	2931	25
27	OPC	0.311417	0.562161	1059	185
28	OPC	0.328042	0.6026	1396	18
29	OPC	0.427662	0.514317	151	209
30	OPC	0.317937	0.659871	53	80
31	OPC	0.107104	0.556409	2253	0
32	OPC	0.368975	0.568159	2987	0
33	OPC	0.331329	0.65395	1041	0
34	OPC	0.106799	0.690542	2054	0
35	OPC	0.37833	0.644277	0	103
36	OPC	0.123384	0.606878	363	0
37	OPC	0.340405	0.571074	2364	0
38	OPC	0.1873	0.584986	865	1
39	OPC	0.621829	0.494171	36	343
40	OPC	0.198107	0.598656	755	0
41	OPC	0.608178	0.654377	625	299
42	OPC	0.599016	0.332947	168	189
43	OPC	0.434516	0.682334	1767	0
44	OPC	0.662112	0.68378	129	0
45	OPC	0.314941	0.581725	2258	0
46	OPC	0.438849	0.484923	155	9
47	OPC	0.364852	0.636347	363	261
48	OPC	0.218914	0.532099	798	0
49	OPC	0.248287	0.651658	1488	0
50	OPC	0.372521	0.559758	1181	1

### Sheet: PMlink DE Comparison
Comparing the log fold-change via Spearman's ρ across sample splits and cell types between LIV-PM DE analysis performed on the validation dataset and PMlink DE performed on only postmortem samples from each testing subset. Raw and adjusted p-values (FDR) for each correlation coefficient is also presented.
Psuedo-bulk						Bulk
Sample Splits	Cell	Spearman's ρ	p	Adjusted p		Sample Split	Spearman's ρ	p	Adjusted p
1	All	0.478591	0	0		1	0.618771	0	0
2	All	0.169583	7.85162e-189	1.03311e-188		2	0.663875	0	0
3	All	0.126542	2.65676e-97	3.32095e-97		3	0.639657	0	0
4	All	0.21696	2.32179e-289	3.31684e-289		4	0.701264	0	0
5	All	0.205606	3.69672e-256	5.13434e-256		5	-0.0604989	5.27466e-19	5.61134e-19
6	All	0.236618	0	0		6	0.38313	0	0
7	All	0.297448	0	0		7	0.577267	0	0
8	All	0.317811	0	0		8	0.785896	0	0
9	All	0.262939	0	0		9	0.364679	0	0
10	All	0.0661263	1.12343e-28	1.19514e-28		10	0.328287	0	0
11	All	0.391046	0	0		11	0.011861	0.0810579	0.0810579
12	All	0.0670273	3.24081e-29	3.52262e-29		12	0.60856	0	0
13	All	0.443061	0	0		13	0.47367	0	0
14	All	0.405762	0	0		14	0.69553	0	0
15	All	0.0329927	3.27933e-08	3.34626e-08		15	0.651332	0	0
16	All	0.0860277	1.03395e-45	1.17494e-45		16	0.765168	0	0
17	All	0.110343	2.69034e-74	3.20279e-74		17	0.639427	0	0
18	All	0.559916	0	0		18	0.668091	0	0
19	All	0.425383	0	0		19	0.643588	0	0
20	All	0.417087	0	0		20	0.787558	0	0
21	All	0.398309	0	0		21	0.250736	2.06543e-307	2.40167e-307
22	All	0.434715	0	0		22	0.614581	0	0
23	All	0.280249	0	0		23	0.656831	0	0
24	All	0.300294	0	0		24	0.442843	0	0
25	All	0.261025	0	0		25	0.760534	0	0
26	All	0.387608	0	0		26	0.646812	0	0
27	All	0.309094	0	0		27	0.612702	0	0
28	All	0.196591	7.93788e-239	1.07269e-238		28	0.294917	0	0
29	All	0.248047	0	0		29	0.358277	0	0
30	All	-0.109082	8.39476e-73	9.76135e-73		30	0.483123	0	0
31	All	0.246446	0	0		31	0.60179	0	0
32	All	0.355882	0	0		32	0.740833	0	0
33	All	0.456222	0	0		33	0.494453	0	0
34	All	0.380933	0	0		34	0.166997	4.41743e-135	4.80155e-135
35	All	0.419924	0	0		35	0.188172	1.28268e-171	1.4252e-171
36	All	0.309522	0	0		36	0.515072	0	0
37	All	0.439861	0	0		37	0.749964	0	0
38	All	0.361617	0	0		38	0.0396765	5.28567e-09	5.50591e-09
39	All	0.27492	0	0		39	0.719379	0	0
40	All	0.117219	1.16062e-87	1.41539e-87		40	0.392586	0	0
41	All	0.340667	0	0		41	0.342455	0	0
42	All	0.145959	3.89543e-136	4.99415e-136		42	0.786537	0	0
43	All	0.0551224	6.2342e-21	6.49395e-21		43	0.0151609	0.0257477	0.0262732
44	All	0.412527	0	0		44	0.753606	0	0
45	All	0.391435	0	0		45	0.559359	0	0
46	All	0.0708439	5.62811e-31	6.25346e-31		46	0.582178	0	0
47	All	0.279036	0	0		47	0.560987	0	0
48	All	0.457063	0	0		48	0.248084	8.82276e-301	1.00259e-300
49	All	-0.0137963	0.0220975	0.0220975		49	0.591558	0	0
50	All	0.230399	0	0		50	0.371011	0	0
1	Ast	-0.0536066	4.35647e-12	5.06566e-12
2	Ast	0.196905	1.38274e-175	4.60913e-175
3	Ast	0.179689	4.4665e-121	1.2407e-120
4	Ast	0.0800226	6.68256e-27	9.54651e-27
5	Ast	0.26178	1.86824e-266	1.33446e-265
6	Ast	0.0600552	1.36785e-16	1.75365e-16
7	Ast	0.221738	1.04056e-197	4.33565e-197
8	Ast	0.372787	0	0
9	Ast	0.0575741	8.78122e-15	1.09765e-14
10	Ast	0.133422	3.08846e-71	6.17692e-71
11	Ast	0.102327	1.25061e-42	2.08434e-42
12	Ast	0.0352408	3.80659e-06	4.1376e-06
13	Ast	0.0312212	2.93382e-05	3.12109e-05
14	Ast	0.236832	1.07657e-226	5.98096e-226
15	Ast	0.180966	1.07289e-134	3.15556e-134
16	Ast	0.166199	9.65059e-99	2.01054e-98
17	Ast	0.102346	5.37316e-42	8.39556e-42
18	Ast	0.20132	3.02061e-162	9.4394e-162
19	Ast	0.0425341	1.03401e-08	1.17502e-08
20	Ast	0.116625	2.7293e-52	5.05427e-52
21	Ast	0.0693632	5.65802e-19	7.44476e-19
22	Ast	0.0545053	2.91546e-13	3.55544e-13
23	Ast	0.229217	1.46119e-225	7.30595e-225
24	Ast	0.106565	8.42146e-45	1.45198e-44
25	Ast	0.0851068	7.70397e-28	1.13294e-27
26	Ast	0.115311	1.94523e-49	3.47362e-49
27	Ast	0.0381147	1.62159e-06	1.80177e-06
28	Ast	0.0141945	0.0538785	0.054978
29	Ast	-0.0506119	4.00831e-12	4.7718e-12
30	Ast	0.0798706	1.59909e-25	2.22095e-25
31	Ast	0.290887	0	0
32	Ast	0.214267	7.46408e-190	2.8708e-189
33	Ast	0.125943	7.44482e-65	1.4317e-64
34	Ast	0.37288	0	0
35	Ast	0.080991	8.39587e-25	1.13458e-24
36	Ast	-0.174971	9.04615e-113	2.26154e-112
37	Ast	0.163058	3.01026e-109	6.54404e-109
38	Ast	0.213691	1.23364e-184	4.40587e-184
39	Ast	0.444671	0	0
40	Ast	0.162959	2.86463e-110	6.51051e-110
41	Ast	0.0883805	4.14464e-34	6.27976e-34
42	Ast	-0.155337	3.28289e-112	7.81641e-112
43	Ast	0.170911	1.96015e-117	5.15829e-117
44	Ast	0.282931	1.13071e-295	9.42256e-295
45	Ast	0.322428	0	0
46	Ast	-0.0181933	0.0143426	0.0149402
47	Ast	0.00802851	0.293216	0.293216
48	Ast	0.232344	5.48276e-217	2.49216e-216
49	Ast	0.247103	1.36349e-244	8.52183e-244
50	Ast	0.100797	4.77699e-42	7.70482e-42
1	Exc1	0.293715	0	0
2	Exc1	0.045779	2.45161e-13	2.78592e-13
3	Exc1	0.324727	0	0
4	Exc1	0.366042	0	0
5	Exc1	0.455846	0	0
6	Exc1	0.164203	1.06494e-145	1.52134e-145
7	Exc1	0.10096	7.65938e-53	9.57423e-53
8	Exc1	0.470387	0	0
9	Exc1	0.169547	2.88752e-173	4.37503e-173
10	Exc1	0.309083	0	0
11	Exc1	0.0638653	2.38782e-23	2.84264e-23
12	Exc1	0.228705	4.05435e-278	8.10871e-278
13	Exc1	0.199906	3.35838e-209	5.24747e-209
14	Exc1	0.117253	1.06053e-70	1.39543e-70
15	Exc1	0.255331	0	0
16	Exc1	0.118003	2.48578e-71	3.35916e-71
17	Exc1	0.422388	0	0
18	Exc1	-0.00270071	0.67448	0.688245
19	Exc1	0.390482	0	0
20	Exc1	0.256237	0	0
21	Exc1	0.104473	1.64671e-55	2.11116e-55
22	Exc1	0.199949	9.47772e-212	1.52866e-211
23	Exc1	0.0139812	0.0240513	0.0261427
24	Exc1	-0.00104074	0.868217	0.868217
25	Exc1	0.275697	0	0
26	Exc1	0.027716	3.13143e-05	3.47937e-05
27	Exc1	0.429743	0	0
28	Exc1	0.22264	8.1228e-263	1.40048e-262
29	Exc1	0.514394	0	0
30	Exc1	0.230503	2.07414e-267	3.98874e-267
31	Exc1	0.474806	0	0
32	Exc1	0.00857735	0.178665	0.190069
33	Exc1	0.274552	0	0
34	Exc1	0.529688	0	0
35	Exc1	0.180117	2.44998e-153	3.60291e-153
36	Exc1	0.0952006	1.14965e-47	1.40201e-47
37	Exc1	0.258851	0	0
38	Exc1	0.313306	0	0
39	Exc1	0.48931	0	0
40	Exc1	0.277645	0	0
41	Exc1	0.221653	1.42641e-263	2.54716e-263
42	Exc1	0.0571934	1.2518e-19	1.45558e-19
43	Exc1	0.318724	0	0
44	Exc1	0.41449	0	0
45	Exc1	0.22361	5.66592e-265	1.04924e-264
46	Exc1	0.00678596	0.307334	0.32014
47	Exc1	0.300277	0	0
48	Exc1	0.117395	7.19888e-78	9.99845e-78
49	Exc1	0.202213	1.29408e-222	2.15681e-222
50	Exc1	0.258913	0	0
1	Exc2	0.402001	0	0
2	Exc2	0.30349	0	0
3	Exc2	0.184656	3.30138e-120	6.34881e-120
4	Exc2	0.0651298	6.5833e-18	8.02841e-18
5	Exc2	0.070544	2.57134e-19	3.21417e-19
6	Exc2	0.207634	1.67419e-168	4.18549e-168
7	Exc2	0.208998	8.60656e-162	2.04918e-161
8	Exc2	0.250969	1.90686e-233	5.60842e-233
9	Exc2	-0.107282	4.33408e-45	6.19154e-45
10	Exc2	0.046038	1.22981e-09	1.46406e-09
11	Exc2	-0.434956	0	0
12	Exc2	0.0267177	0.000829938	0.000943112
13	Exc2	0.242426	1.44199e-219	4.00553e-219
14	Exc2	0.175399	2.74999e-114	4.91069e-114
15	Exc2	0.409831	0	0
16	Exc2	0.283786	7.47031e-287	2.4901e-286
17	Exc2	-0.32636	0	0
18	Exc2	-0.0833246	6.05515e-27	7.96731e-27
19	Exc2	0.12672	9.99085e-61	1.51377e-60
20	Exc2	0.418574	0	0
21	Exc2	0.356442	0	0
22	Exc2	0.0701391	2.76297e-20	3.54226e-20
23	Exc2	-0.160631	2.51176e-97	4.33062e-97
24	Exc2	-0.156252	2.41625e-87	4.02708e-87
25	Exc2	0.0258771	0.00121015	0.00128739
26	Exc2	0.143363	7.66842e-76	1.23684e-75
27	Exc2	-0.293725	1.70018807388233e-314	6.07210026379489e-314
28	Exc2	0.345262	0	0
29	Exc2	0.195353	8.40794e-151	1.82781e-150
30	Exc2	-0.454546	0	0
31	Exc2	0.176677	1.62427e-117	3.0079e-117
32	Exc2	0.360668	0	0
33	Exc2	0.0255776	0.00106743	0.00116025
34	Exc2	0.0327702	1.87457e-05	2.17973e-05
35	Exc2	0.0263554	0.000859469	0.000954966
36	Exc2	0.0118839	0.121809	0.121809
37	Exc2	0.107024	1.45233e-42	1.96261e-42
38	Exc2	-0.271881	1.32371e-281	4.1366e-281
39	Exc2	-0.111108	3.1618e-43	4.39139e-43
40	Exc2	0.190283	5.41439e-145	1.128e-144
41	Exc2	-0.128696	8.38761e-65	1.31056e-64
42	Exc2	0.180039	4.34387e-125	8.68774e-125
43	Exc2	-0.41636	0	0
44	Exc2	0.307137	0	0
45	Exc2	0.0181904	0.0188359	0.0196208
46	Exc2	0.24215	8.15949e-199	2.14723e-198
47	Exc2	0.0128993	0.0947037	0.0966364
48	Exc2	-0.122606	3.13473e-59	4.6099e-59
49	Exc2	0.201485	9.33917e-157	2.12254e-156
50	Exc2	-0.471081	0	0
1	Exc3	0.164477	1.37745e-41	1.67982e-41
2	Exc3	0.298624	3.92981e-180	1.96491e-179
3	Exc3	0.344881	3.25903e-170	1.35793e-169
4	Exc3	0.368114	4.85718e-210	4.04765e-209
5	Exc3	0.388704	1.8491e-157	5.77844e-157
6	Exc3	0.241081	3.76757e-114	8.19036e-114
7	Exc3	0.218407	7.96751e-61	1.13822e-60
8	Exc3	0.201305	5.1072e-59	7.09333e-59
9	Exc3	0.111738	1.31559e-27	1.49499e-27
10	Exc3	0.244982	1.75358e-124	4.17519e-124
11	Exc3	0.150034	9.41715e-25	1.04635e-24
12	Exc3	0.388752	4.168e-200	2.97715e-199
13	Exc3	0.176026	1.97698e-43	2.47122e-43
14	Exc3	0.255204	6.57709e-104	1.37023e-103
15	Exc3	0.322338	2.89689e-100	5.79377e-100
16	Exc3	0.235871	2.71089e-53	3.66337e-53
17	Exc3	0.457375	0	0
18	Exc3	0.231284	2.97199e-84	5.12413e-84
19	Exc3	0.252955	8.05959e-95	1.49252e-94
20	Exc3	0.239006	1.66637e-49	2.13638e-49
21	Exc3	0.109126	7.46435e-18	7.77536e-18
22	Exc3	0.162482	9.51356e-41	1.13257e-40
23	Exc3	0.136635	1.21993e-34	1.41852e-34
24	Exc3	-0.1064	6.28759e-19	6.68892e-19
25	Exc3	0.371469	8.17686e-160	2.92031e-159
26	Exc3	0.211416	3.62239e-64	5.48848e-64
27	Exc3	0.477042	0	0
28	Exc3	0.0790952	9.51577e-11	9.51577e-11
29	Exc3	0.280146	5.66745e-145	1.49144e-144
30	Exc3	0.228217	1.96954e-51	2.59151e-51
31	Exc3	0.216002	3.51991e-74	5.67728e-74
32	Exc3	0.085973	1.14535e-12	1.16872e-12
33	Exc3	0.232033	1.63523e-93	2.92006e-93
34	Exc3	0.467531	6.61494e-214	6.61494e-213
35	Exc3	0.348729	1.98271e-179	9.01232e-179
36	Exc3	0.577438	0	0
37	Exc3	0.218213	7.2738e-64	1.06968e-63
38	Exc3	0.264408	1.37171e-97	2.63791e-97
39	Exc3	0.38403	1.21299e-148	3.56761e-148
40	Exc3	0.385703	7.46536e-197	4.66585e-196
41	Exc3	0.294681	1.04145e-158	3.47151e-158
42	Exc3	0.281824	2.14759e-161	8.25995e-161
43	Exc3	0.209104	3.40727e-70	5.32386e-70
44	Exc3	0.415378	4.21249e-193	2.34027e-192
45	Exc3	0.350384	1.18976e-217	1.4872e-216
46	Exc3	0.326415	6.62689e-147	1.8408e-146
47	Exc3	0.279132	2.14578e-117	4.87676e-117
48	Exc3	0.131545	2.45933e-23	2.67318e-23
49	Exc3	0.36083	3.47361e-143	8.68404e-143
50	Exc3	0.212241	5.5415e-79	9.23584e-79
1	Int1	0.142449	1.17787e-73	1.59171e-73
2	Int1	0.027445	0.000164342	0.000167696
3	Int1	0.290375	0	0
4	Int1	0.406129	0	0
5	Int1	0.441312	0	0
6	Int1	0.223094	2.73403e-193	5.46807e-193
7	Int1	0.164287	4.76634e-111	7.44741e-111
8	Int1	0.41943	0	0
9	Int1	0.218917	3.85423e-214	8.37876e-214
10	Int1	0.184946	6.70504e-138	1.15604e-137
11	Int1	0.0603242	1.21618e-15	1.38202e-15
12	Int1	0.339175	0	0
13	Int1	0.075454	1.8056e-24	2.257e-24
14	Int1	0.234913	9.03334e-217	2.05303e-216
15	Int1	0.217571	6.23392e-185	1.19883e-184
16	Int1	0.076681	3.60691e-23	4.29394e-23
17	Int1	0.383373	0	0
18	Int1	0.0444964	3.89372e-09	4.05596e-09
19	Int1	0.229919	2.87534e-221	6.84606e-221
20	Int1	0.108648	4.73427e-46	6.22931e-46
21	Int1	0.148232	5.68947e-82	7.90205e-82
22	Int1	-0.00884133	0.246554	0.246554
23	Int1	0.0724672	4.84207e-24	5.90496e-24
24	Int1	0.181623	2.94328e-142	5.25586e-142
25	Int1	0.245022	4.31598e-236	1.079e-235
26	Int1	-0.0659041	2.72797e-17	3.17206e-17
27	Int1	0.441448	0	0
28	Int1	0.189284	2.09715e-145	3.88362e-145
29	Int1	0.388716	0	0
30	Int1	0.157956	2.35121e-88	3.35887e-88
31	Int1	0.41238	0	0
32	Int1	-0.0548411	2.92936e-13	3.18409e-13
33	Int1	0.284604	0	0
34	Int1	0.334092	0	0
35	Int1	0.238168	3.07473e-203	6.40569e-203
36	Int1	0.307538	0	0
37	Int1	0.178257	4.72969e-129	7.88282e-129
38	Int1	0.34094	0	0
39	Int1	0.31117	0	0
40	Int1	0.24182	9.39463e-246	2.47227e-245
41	Int1	0.328334	0	0
42	Int1	0.14924	6.02175e-91	8.85551e-91
43	Int1	0.145155	1.70715e-92	2.58659e-92
44	Int1	0.305144	0	0
45	Int1	0.0949474	3.69838e-37	4.74151e-37
46	Int1	0.17833	8.01336e-115	1.29248e-114
47	Int1	0.290007	0	0
48	Int1	0.0553824	9.84581e-14	1.09398e-13
49	Int1	0.255867	1.51237e-252	4.20102e-252
50	Int1	0.049513	7.10456e-12	7.55804e-12
1	Int2	0.2799	5.73899e-293	1.10365e-292
2	Int2	0.171819	3.80789e-124	4.64376e-124
3	Int2	0.353657	0	0
4	Int2	0.443214	0	0
5	Int2	0.534507	0	0
6	Int2	0.257982	5.26506e-269	8.77511e-269
7	Int2	0.223502	2.6324e-172	3.5573e-172
8	Int2	0.553454	0	0
9	Int2	0.244897	3.28311e-271	5.66054e-271
10	Int2	0.320497	0	0
11	Int2	0.171263	6.29523e-109	7.32003e-109
12	Int2	0.407408	0	0
13	Int2	-0.0755149	2.67195e-22	2.8425e-22
14	Int2	0.277984	6.41075e-290	1.18718e-289
15	Int2	0.323612	0	0
16	Int2	-0.00558262	0.483937	0.483937
17	Int2	0.53326	0	0
18	Int2	0.22315	8.80589e-185	1.22304e-184
19	Int2	0.389976	0	0
20	Int2	0.263447	6.47895e-252	9.81659e-252
21	Int2	0.194131	1.57604e-130	1.97005e-130
22	Int2	0.150399	6.00686e-88	6.82598e-88
23	Int2	0.170921	3.39362e-121	4.04002e-121
24	Int2	0.0427981	4.56783e-09	4.66105e-09
25	Int2	0.378057	0	0
26	Int2	0.0807845	9.69405e-25	1.07712e-24
27	Int2	0.531857	0	0
28	Int2	0.287755	1.77784e-294	3.70383e-294
29	Int2	0.451461	0	0
30	Int2	0.291054	3.8835e-293	7.76701e-293
31	Int2	0.476602	0	0
32	Int2	0.0567402	2.16023e-14	2.25024e-14
33	Int2	0.25193	3.13382e-262	4.89659e-262
34	Int2	0.495029	0	0
35	Int2	0.292709	9.46805e-307	2.05827e-306
36	Int2	0.296549	0	0
37	Int2	0.270398	1.50488e-289	2.68728e-289
38	Int2	0.374648	0	0
39	Int2	0.209774	3.92331e-148	5.16225e-148
40	Int2	0.350381	0	0
41	Int2	0.360591	0	0
42	Int2	0.184643	4.71063e-141	6.03926e-141
43	Int2	0.347678	0	0
44	Int2	0.4352	0	0
45	Int2	0.228937	1.14938e-192	1.64198e-192
46	Int2	0.262696	1.0252e-248	1.50765e-248
47	Int2	0.392126	0	0
48	Int2	0.0755763	2.5602e-24	2.78283e-24
49	Int2	0.294272	0	0
50	Int2	0.246137	4.28575e-263	6.9125e-263
1	MG	0.18355	4.26596e-105	1.18499e-104
2	MG	0.209547	1.44695e-147	6.57705e-147
3	MG	-0.0983345	7.46405e-30	1.24401e-29
4	MG	0.283944	5.86135e-255	7.32669e-254
5	MG	0.205494	2.26142e-130	9.42259e-130
6	MG	0.164874	1.8765e-81	3.90938e-81
7	MG	0.309367	2.95463113788566e-317	4.92438524627828e-316
8	MG	0.235246	3.68998e-162	1.84499e-161
9	MG	0.129479	1.36596e-52	2.62685e-52
10	MG	-0.0874252	9.69965e-26	1.46964e-25
11	MG	-0.274102	3.90495e-252	3.90495e-251
12	MG	0.0202098	0.0184815	0.0192515
13	MG	0.0392846	5.96624e-06	6.62916e-06
14	MG	0.27112	8.41609e-242	7.01341e-241
15	MG	-0.0303916	0.000225725	0.000240133
16	MG	0.404737	0	0
17	MG	0.18831	5.26273e-108	1.6446e-107
18	MG	-0.0512535	2.89437e-09	3.61796e-09
19	MG	-0.0602045	6.78924e-13	8.70415e-13
20	MG	-0.0694953	1.30867e-16	1.86953e-16
21	MG	-0.0923386	8.64443e-28	1.39426e-27
22	MG	0.190764	7.28182e-112	2.42727e-111
23	MG	0.183032	4.48959e-112	1.60342e-111
24	MG	0.177193	5.86308e-106	1.72443e-105
25	MG	-0.0818162	1.32419e-22	1.94734e-22
26	MG	0.263842	1.61724e-205	1.01077e-204
27	MG	-0.0670582	5.87309e-16	8.15707e-16
28	MG	0.00307046	0.719368	0.719368
29	MG	-0.243142	2.35937e-191	1.31076e-190
30	MG	-0.102657	1.21631e-32	2.25243e-32
31	MG	-0.0070994	0.398826	0.406966
32	MG	0.161484	2.58684e-82	5.87917e-82
33	MG	-0.0649115	6.169e-15	8.33649e-15
34	MG	0.0490623	2.29746e-08	2.67146e-08
35	MG	-0.0678632	8.02339e-15	1.05571e-14
36	MG	0.145442	3.47115e-68	6.9423e-68
37	MG	0.171078	1.47334e-95	3.68336e-95
38	MG	0.0975155	4.77271e-31	8.22881e-31
39	MG	0.387782	0	0
40	MG	0.158928	1.57574e-84	3.75176e-84
41	MG	0.202377	2.84426e-128	1.09395e-127
42	MG	0.0366066	5.44507e-06	6.18758e-06
43	MG	0.0970335	6.11213e-32	1.09145e-31
44	MG	0.092422	1.14862e-27	1.79472e-27
45	MG	0.0495521	3.74199e-09	4.56341e-09
46	MG	0.0514075	5.85084e-09	6.96529e-09
47	MG	-0.163787	7.74043e-82	1.6827e-81
48	MG	0.17934	3.103e-100	8.16578e-100
49	MG	0.271645	8.69679e-233	6.212e-232
50	MG	0.0346909	3.43553e-05	3.73427e-05
1	Oli	0.206484	1.96274e-196	3.16571e-196
2	Oli	0.305331	0	0
3	Oli	0.51979	0	0
4	Oli	0.188904	1.15719e-172	1.80811e-172
5	Oli	0.036206	1.68014e-07	1.82624e-07
6	Oli	-0.000324045	0.962992	0.962992
7	Oli	0.502488	0	0
8	Oli	0.0357595	2.25965e-07	2.40388e-07
9	Oli	0.148918	2.24386e-104	3.2998e-104
10	Oli	0.244372	2.52028e-295	5.04057e-295
11	Oli	0.305366	0	0
12	Oli	0.430062	0	0
13	Oli	0.00538095	0.437567	0.446497
14	Oli	0.288877	0	0
15	Oli	-0.079438	2.66718e-30	3.25266e-30
16	Oli	0.112073	1.04279e-57	1.40918e-57
17	Oli	0.302914	0	0
18	Oli	0.465883	0	0
19	Oli	-0.063077	5.13941e-20	5.84024e-20
20	Oli	0.262166	0	0
21	Oli	0.36038	0	0
22	Oli	0.22998	5.92018e-222	9.86697e-222
23	Oli	0.296407	0	0
24	Oli	0.263209	0	0
25	Oli	-0.0336745	1.25829e-06	1.31072e-06
26	Oli	0.371459	0	0
27	Oli	0.346251	0	0
28	Oli	0.242241	2.07417e-276	3.9888e-276
29	Oli	-0.0715071	3.82437e-26	4.55282e-26
30	Oli	-0.12655	1.29099e-69	1.79304e-69
31	Oli	0.406717	0	0
32	Oli	0.0858263	2.16465e-35	2.77519e-35
33	Oli	0.19039	8.40505e-162	1.27349e-161
34	Oli	0.261094	4.74303020007597e-322	9.88131291682493e-322
35	Oli	0.0661852	5.6212e-20	6.24577e-20
36	Oli	0.219542	1.50262e-233	2.59073e-233
37	Oli	0.290929	0	0
38	Oli	0.316269	0	0
39	Oli	0.252451	3.95877e-271	7.33105e-271
40	Oli	0.3855	0	0
41	Oli	0.0811994	1.36153e-31	1.70191e-31
42	Oli	0.127905	5.44972e-81	7.78531e-81
43	Oli	0.106811	6.46059e-54	8.50078e-54
44	Oli	0.383145	0	0
45	Oli	0.489874	0	0
46	Oli	0.240239	1.17105e-243	2.09116e-243
47	Oli	0.348519	0	0
48	Oli	0.0641821	6.35358e-22	7.38788e-22
49	Oli	0.316693	0	0
50	Oli	0.445182	0	0
1	OPC	0.229407	2.06213e-168	4.68665e-168
2	OPC	0.265295	2.59402e-251	1.1791e-250
3	OPC	0.21467	2.64724e-148	5.09085e-148
4	OPC	0.348501	0	0
5	OPC	0.266421	3.43308e-237	1.32041e-236
6	OPC	0.149601	5.36027e-77	6.87213e-77
7	OPC	0.0921878	7.7455e-30	8.8017e-30
8	OPC	0.362383	0	0
9	OPC	0.209325	1.70156e-153	3.40312e-153
10	OPC	0.158073	8.30832e-90	1.1869e-89
11	OPC	0.104793	5.40991e-37	6.29059e-37
12	OPC	0.256889	6.42352e-209	1.78431e-208
13	OPC	0.153456	1.63542e-79	2.15187e-79
14	OPC	0.268469	6.33834e-249	2.64097e-248
15	OPC	0.196477	9.05722e-126	1.56159e-125
16	OPC	-0.0687978	1.56096e-15	1.69669e-15
17	OPC	0.177019	2.41101e-107	3.5456e-107
18	OPC	0.229721	5.19765e-188	1.29941e-187
19	OPC	0.248064	9.81663e-218	2.88724e-217
20	OPC	0.179711	7.40633e-111	1.12217e-110
21	OPC	0.252738	1.61873e-220	5.39578e-220
22	OPC	0.162717	1.08512e-89	1.50711e-89
23	OPC	0.219516	1.60532e-167	3.48983e-167
24	OPC	0.0563586	3.04199e-13	3.16874e-13
25	OPC	0.198117	3.38262e-126	6.04039e-126
26	OPC	0.0549927	3.30125e-10	3.36862e-10
27	OPC	0.3655	0	0
28	OPC	0.187269	5.22849e-118	8.16952e-118
29	OPC	0.463804	0	0
30	OPC	0.137481	2.05584e-58	2.50713e-58
31	OPC	0.256615	3.05668e-221	1.09167e-220
32	OPC	0.0641222	1.86277e-15	1.98167e-15
33	OPC	0.274576	2.88486e-265	1.44243e-264
34	OPC	0.4491	0	0
35	OPC	0.19179	3.82461e-121	6.16872e-121
36	OPC	0.251744	6.91808e-219	2.1619e-218
37	OPC	0.227547	4.74845e-183	1.13058e-182
38	OPC	0.306881	1.13425318270263e-317	6.30140662546632e-317
39	OPC	0.371552	0	0
40	OPC	0.240807	1.70338e-197	4.48259e-197
41	OPC	0.306455	0	0
42	OPC	0.14501	5.48847e-74	6.86059e-74
43	OPC	0.163141	6.90794e-89	9.33506e-89
44	OPC	0.371021	0	0
45	OPC	0.0749368	1.99893e-21	2.22104e-21
46	OPC	0.212919	3.54221e-143	6.55965e-143
47	OPC	0.217818	7.18574e-161	1.49703e-160
48	OPC	0.0193319	0.0158135	0.0158135
49	OPC	0.196774	1.26563e-121	2.10939e-121
50	OPC	0.12484	9.04752e-54	1.07709e-53
